# Dynamic Quantum Clustering of Glioma RNA-seq Reveals Interpretable Tumor States Linked to Diagnosis and Survival

**DOI:** 10.64898/2026.04.09.26350535

**Authors:** Fereshteh Jahanbani, Rajan Maynard, Steven J. Schrodi, Marvin Weinstein

## Abstract

Public RNA-seq datasets can refine tumor diagnosis and outcome prediction, but biological heterogeneity, variable biopsy composition, and analytic drift often obscure clinically meaningful structure. We applied Dynamic Quantum Clustering (DQC), an unsupervised, geometry-preserving method requiring no clinical labels, to 692 TCGA gliomas. Whole-transcriptome DQC separated low-grade glioma– and glioblastoma-enriched states, while a DQC-derived 90-gene panel resolved three pure low-grade glioma subclusters with distinct survival outcomes and one glioblastoma-rich cluster with 97.1% positive predictive value. Four non-overlapping gene modules emerging from these clusters were used to define four biological coordinates (“BioCoords”) for each tumor. In BioCoord space, tumors formed a continuous clinical and molecular glioma trajectory, including a mesenchymal axis associated with progressively worse survival. The framework also preserved histologic and molecular relationships while exposing intermediate tumor states not captured by discrete labels. Projection of an independent, heterogeneous CGGA cohort of 693 gliomas into the same BioCoord space reproduced the principal low-dimensional organization, cluster relationships, and survival-associated continuum observed in TCGA. These findings support robust cross-cohort molecular stratification, improve classification across clinically and molecularly diverse gliomas, and provide a practical framework for prognosis, patient selection, and investigation of glioma progression.

**Highlights:**

- DQC reveals intrinsic RNA-defined organization across TCGA gliomas without using clinical labels.
- A 90-gene set resolves three LGG risk groups and one GBM-enriched group.
- Survival measures form distinct structures across mesenchymal and developmental Biocoord states.
- Biocoord space preserves diagnostic organization in a validation cohort despite incomplete gene overlap
