## Supplementary material for "Dynamic Quantum Clustering of Glioma RNA-seq Reveals Interpretable Tumor States Linked to Diagnosis and Survival": Table S2

### Sheet: Sheet1
Table S2. Ranked genes between the Step-1 DQC GBM-enriched and LGG-enriched clusters defining the 554-gene panel.
Data Column	Gene Name	p-value	Mean GBM Cluster	Mean LGG Cluster	LFC GBM/LGG Clusters	q-vals
1	ABCB5	3.21473e-43	-0.0125513	-0.00701341	0.55878	1.09261e-42
2	ABCC3	1.41175e-107	-0.00218923	0.00200955	-0.917927	2.69692e-106
3	ACOT12	5.80701e-44	-0.00730993	-0.00307012	0.419993	1.99819e-43
4	ADAM29	2.63737e-28	-0.00458878	-0.0106412	2.31896	5.82113e-28
5	ADAMDEC1	2.99907e-59	-0.00505856	-0.000175054	0.0346055	1.44477e-58
6	ADAMTS20	2.10567e-23	-0.0030493	-0.00659784	2.16373	3.84997e-23
7	ADARB2-AS1	1.27176e-10	-0.00402604	-0.00780774	1.93931	1.34457e-10
8	ADH4	2.97839e-13	-0.0105497	-0.00695183	0.658961	3.41621e-13
9	AFP	1.80037e-30	-0.00962157	-0.00446255	0.463807	4.33655e-30
10	AGBL1	2.69622e-22	-0.00419783	-0.00971997	2.31547	4.66783e-22
11	AGR3	1.84364e-42	-0.0117249	-0.00419565	0.357841	5.97296e-42
12	AGXT	2.43334e-24	-0.0119843	-0.00681961	0.569046	4.60093e-24
13	AMER3	2.43607e-35	-0.000123462	-0.00342544	27.745	6.81608e-35
14	AMY1B	1.12285e-25	-0.0152132	-0.00949641	0.624222	2.22163e-25
15	ANKRD18A	4.12837e-24	-0.00274396	-0.00742044	2.70428	7.75294e-24
16	ANKRD62P1-PARP4P3	7.94385e-49	-0.00597099	-0.0146145	2.44758	3.09922e-48
17	ANXA2P2	3.90633e-155	-0.00147996	0.00262159	-1.77139	7.21368e-153
18	APCDD1L	1.17399e-40	-0.00731477	-0.00246566	0.33708	3.71652e-40
19	AQP5	2.88419e-64	-0.00350031	0.000661921	-0.189104	1.63045e-63
20	AREG	3.99024e-52	-0.00668936	-0.0012312	0.184053	1.71364e-51
21	ARL14EPL	1.74992e-35	-0.0121738	-0.00567615	0.466258	4.94621e-35
22	ART1	2.38792e-27	-0.00535862	-0.0116112	2.16683	5.10775e-27
23	ATP6V0D2	1.63326e-42	-0.00777688	-0.00313501	0.403119	5.3225e-42
24	BANF2	8.01444e-16	-0.0131275	-0.00846876	0.645117	1.03016e-15
25	BARHL2	7.07402e-25	-0.0116794	-0.00652779	0.558915	1.35606e-24
26	BPIFB3	1.86771e-13	-0.0148286	-0.01062	0.716182	2.16015e-13
27	BPIFB4	3.94301e-30	-0.0116473	-0.00569152	0.488658	9.33517e-30
28	BSND	7.61819e-12	-0.0134498	-0.0099026	0.736261	8.2917e-12
29	BTF3P11	1.90629e-24	-0.0148365	-0.00840058	0.566211	3.61673e-24
30	C10orf120	4.02676e-46	-0.0100981	-0.0163524	1.61935	1.43924e-45
31	C15orf54	6.32355e-32	-0.0130211	-0.00720715	0.553498	1.6144e-31
32	C16orf90	2.91306e-10	-0.00825911	-0.0118443	1.43408	3.0623e-10
34	C1orf158	3.89588e-29	-0.00552264	-0.00207634	0.375969	8.79782e-29
35	C1orf185	8.23712e-07	-0.0143357	-0.0115763	0.807518	8.25201e-07
33	C1QTNF8	2.50728e-13	-0.00365232	-0.00722783	1.97897	2.88781e-13
36	C21orf91-OT1	1.57919e-18	-0.00692613	-0.012141	1.75292	2.37737e-18
37	C22orf42	1.77715e-13	-0.0121833	-0.00821787	0.67452	2.06402e-13
38	C2orf91	4.24894e-24	-0.0077386	-0.00433683	0.560416	7.95241e-24
39	C5orf38	3.42738e-15	2.68262e-05	-0.00279706	-104.266	4.31539e-15
40	C5orf46	2.26713e-46	-0.0151264	-0.00587964	0.388702	8.26309e-46
41	C6orf15	2.57427e-80	-0.0133059	-0.00180425	0.135598	2.19407e-79
42	C7orf33	4.31447e-12	-0.0154061	-0.0115161	0.747503	4.74249e-12
43	C8orf49	4.11173e-12	-0.0144528	-0.0104281	0.721525	4.53765e-12
44	C9orf62	3.63893e-13	-0.0119674	-0.0152462	1.27397	4.15663e-13
45	CA3	4.71366e-63	-0.0010793	0.00251745	-2.33248	2.56017e-62
46	CACNG2	3.56817e-31	0.00020933	-0.00387135	-18.4941	8.98531e-31
47	CACNG5	4.87417e-15	-0.00718549	-0.00350405	0.487656	6.08174e-15
48	CALML3	5.17512e-16	-0.00986613	-0.0140212	1.42114	6.74592e-16
49	CAMP	5.91514e-30	-0.0105342	-0.00407185	0.386537	1.39446e-29
50	CAPN6	8.78453e-60	-0.00851144	-0.00297205	0.349183	4.34521e-59
51	CARD17	2.34261e-09	-0.014027	-0.010351	0.737939	2.4078e-09
52	CATIP-AS1	1.81482e-16	-0.00763243	-0.00408972	0.535835	2.45222e-16
53	CBLN1	2.04138e-34	0.000990049	-0.00317636	-3.20829	5.59865e-34
54	CCDC140	4.02144e-40	-0.0155505	-0.00706464	0.454303	1.25869e-39
55	CCDC182	2.97609e-18	-0.00809083	-0.00398696	0.492776	4.42025e-18
56	CCKAR	7.31308e-22	-0.00979769	-0.00494713	0.504929	1.23897e-21
57	CCL18	2.66154e-44	-0.00673111	-0.00110793	0.164598	9.2156e-44
58	CCL20	1.72179e-51	-0.00445892	-0.000550469	0.123454	7.28147e-51
59	CCL23	1.98744e-35	-0.0109692	-0.00439114	0.400315	5.58905e-35
60	CCL24	2.92897e-22	-0.0115203	-0.00575431	0.499492	5.05498e-22
61	CCL7	5.00884e-35	-0.0133054	-0.0049928	0.375247	1.39442e-34
62	CCR3	1.00624e-19	-0.00923259	-0.00585163	0.633802	1.58819e-19
63	CCR4	3.97553e-33	-0.00687043	-0.00344059	0.500782	1.04878e-32
64	CCR8	1.99997e-09	-0.0133813	-0.00995168	0.743699	2.06713e-09
65	CCT8L2	3.78221e-29	-0.0113745	-0.0160994	1.41539	8.58747e-29
66	CD1A	2.47088e-15	-0.0122107	-0.00765501	0.62691	3.12527e-15
67	CD70	4.03619e-68	-0.00682032	-0.00121288	0.177834	2.51241e-67
68	CDR1	6.24851e-19	-0.001361	-0.004857	3.56871	9.64255e-19
69	CDSN	6.76068e-09	-0.0132283	-0.0101597	0.768028	6.89764e-09
70	CEACAM16	3.12481e-09	-0.0138414	-0.0104435	0.754509	3.19399e-09
71	CEACAM3	5.62389e-18	-0.00966017	-0.00584735	0.605305	8.26428e-18
72	CER1	7.43769e-17	-0.00937562	-0.00494515	0.527447	1.02755e-16
73	CFHR1	1.8894e-17	-0.0127678	-0.00818139	0.640785	2.67022e-17
74	CHI3L1	1.53524e-121	0.00225113	0.00804372	3.57319	5.00308e-120
75	CHRNA9	4.66125e-86	-0.00414029	0.000562275	-0.135806	4.45229e-85
76	CHST4	4.64156e-25	-0.0102592	-0.00557094	0.543019	8.92855e-25
77	CIDEA	9.18707e-13	-0.0043005	-0.00792259	1.84225	1.04083e-12
78	CLEC12A	6.50576e-54	-0.0048113	-0.0013256	0.275518	2.86047e-53
79	CLEC1B	1.23004e-17	-0.0111855	-0.00723297	0.64664	1.7654e-17
80	CLEC4C	1.24628e-14	-0.0147193	-0.0103842	0.705485	1.50751e-14
81	CLEC5A	1.59084e-110	-0.00286053	0.00141573	-0.494918	3.5253e-109
82	CLRN1	4.09294e-16	-0.0150494	-0.0104434	0.693943	5.3732e-16
83	CLRN2	7.50895e-19	-0.00932908	-0.0141161	1.51313	1.15014e-18
84	COL18A1-AS1	3.15851e-12	-0.00922621	-0.012755	1.38248	3.52076e-12
85	COL4A2-AS1	3.73918e-14	-0.0090282	-0.00493694	0.546835	4.4741e-14
86	CREB3L3	2.77519e-11	-0.00727312	-0.0107932	1.48398	2.9738e-11
87	CSAG3	1.26133e-13	-0.013879	-0.00925108	0.666551	1.47111e-13
88	CSF2	1.41103e-15	-0.0159757	-0.0110841	0.693812	1.80534e-15
89	CSMD3	4.08243e-75	0.00035069	-0.00355392	-10.1341	3.01556e-74
90	CSRP3	1.27163e-19	-0.00983524	-0.0056403	0.573479	1.9957e-19
91	CST1	9.95644e-10	-0.0116959	-0.00789818	0.675296	1.03487e-09
92	CST2	3.61521e-16	-0.0151026	-0.0101171	0.669892	4.78001e-16
93	CST6	5.15105e-31	-0.00694545	-0.0024987	0.35976	1.28544e-30
94	CSTL1	1.92774e-12	-0.00990828	-0.0137253	1.38523	2.16187e-12
95	CTAGE1	2.11104e-28	-0.0129988	-0.00797044	0.613166	4.67807e-28
96	CTCFL	5.05399e-49	-0.0102784	-0.00577947	0.562296	1.98575e-48
97	CWH43	2.828e-16	-0.01292	-0.00835059	0.646329	3.75711e-16
98	CXCL10	1.64359e-89	-0.000911018	0.00291959	-3.20476	1.78539e-88
99	CXCR3	6.55361e-33	-0.00567305	-0.00228378	0.402567	1.7126e-32
100	CYP2A7	1.33364e-16	-0.00566303	-0.00990375	1.74884	1.80645e-16
101	DCAF12L2	3.24047e-21	-0.00247484	-0.00788306	3.18528	5.34292e-21
102	DEFA5	4.79346e-27	-0.0109985	-0.0160389	1.45828	9.98338e-27
103	DEFB119	5.86768e-26	-0.010439	-0.0159226	1.5253	1.17354e-25
104	DEFB134	6.82459e-16	-0.00841414	-0.0130234	1.5478	8.8131e-16
105	DES	8.31597e-76	-0.00272076	0.00126677	-0.465592	6.39868e-75
106	DGKK	1.14067e-38	-0.00168684	-0.00524344	3.10844	3.41584e-38
107	DMBX1	6.17467e-63	-0.0102104	-0.00308662	0.302303	3.32113e-62
108	DMP1	1.46619e-54	-0.00933085	-0.00400012	0.428698	6.55056e-54
109	DMRTA2	1.53241e-75	-0.00285447	0.00124284	-0.435401	1.14724e-74
110	DMRTB1	4.23454e-12	-0.0107527	-0.0142117	1.32169	4.66389e-12
111	DSCR8	3.70189e-18	-0.0147035	-0.00972088	0.661127	5.45437e-18
112	DSG1	2.43128e-18	-0.00673286	-0.0111104	1.65018	3.62077e-18
113	DSG2	1.14258e-51	-0.00528525	-0.00128863	0.243816	4.86913e-51
114	EDDM3A	2.30273e-16	-0.0141901	-0.00935591	0.659327	3.08889e-16
115	EDN2	8.97874e-40	-0.0113753	-0.00479442	0.421478	2.76346e-39
116	EIF3IP1	6.33821e-71	-0.0131815	-0.00447204	0.339267	4.13102e-70
117	EIF4E1B	8.063e-18	-0.00339749	-0.00736231	2.16698	1.17242e-17
118	ELF5	1.01742e-33	-0.00942888	-0.00475671	0.504483	2.73616e-33
119	EMP3	1.05321e-175	0.0014107	0.00516889	3.66407	5.83476e-173
120	EN1	9.92545e-74	-0.00546951	0.000585192	-0.106992	7.04961e-73
121	ENTHD1	1.43593e-21	-0.00947527	-0.00529056	0.558355	2.3961e-21
122	EPYC	8.19816e-14	-0.0152334	-0.0109044	0.715817	9.68397e-14
123	ERVV-1	1.05486e-16	-0.014823	-0.0101309	0.683459	1.43586e-16
124	ESM1	3.63141e-88	-0.00322042	0.00132486	-0.411393	3.79585e-87
125	ESX1	5.81938e-33	-0.00797232	-0.0147331	1.84804	1.52793e-32
126	EVX2	2.4325e-30	-0.00870582	-0.00409088	0.469902	5.80865e-30
127	FAM156B	2.09965e-62	-0.00927992	-0.00378871	0.40827	1.11847e-61
128	FAM183A	4.66257e-62	-0.00560389	3.26883e-05	-0.00583315	2.43685e-61
129	FAM226B	2.02784e-17	-0.0163537	-0.0118381	0.723881	2.85858e-17
130	FAM83A	6.75611e-56	-0.0101337	-0.0053098	0.523976	3.043e-55
131	FASLG	1.13888e-25	-0.00829924	-0.0042267	0.509287	2.24534e-25
132	FBXO39	4.25085e-67	-0.00519967	-0.00158409	0.304652	2.53223e-66
133	FCAMR	1.14603e-14	-0.0110447	-0.00742835	0.672569	1.38928e-14
134	FGG	3.22629e-18	-0.0142418	-0.00961372	0.675037	4.77905e-18
135	FIGLA	4.37563e-16	-0.00826154	-0.0130369	1.57803	5.73073e-16
136	FMOD	3.12037e-86	-6.49972e-06	0.00354281	-545.071	3.03278e-85
137	FOXA2	6.00435e-11	-0.0117271	-0.00792798	0.676039	6.38466e-11
138	FOXB1	3.45869e-27	-0.0119004	-0.00627913	0.527641	7.25801e-27
139	FOXD3	3.90661e-29	-0.00433669	-0.00096622	0.222801	8.79782e-29
140	FOXE1	9.79393e-14	-0.00710302	-0.0112082	1.57795	1.14954e-13
141	FREM3	7.38391e-27	-0.00138708	-0.00546002	3.93634	1.52638e-26
142	FRMD8P1	1.1962e-33	-0.0125209	-0.00622997	0.497567	3.20141e-33
143	FSHR	5.59324e-13	-0.00932459	-0.0130015	1.39433	6.36274e-13
144	FUNDC2P2	6.47175e-72	-0.011733	-0.00374412	0.319111	4.37238e-71
145	G0S2	1.11608e-95	-0.00104262	0.00266136	-2.55257	1.67111e-94
146	G6PC2	1.38529e-19	-0.00397274	-0.00849835	2.13916	2.16794e-19
147	GABRR1	1.74156e-34	-0.0110232	-0.00560745	0.508695	4.80013e-34
148	GALNT5	4.4185e-93	-0.00732679	-0.00136293	0.18602	5.43967e-92
149	GATA4	5.35031e-60	-0.00989487	-0.00299828	0.303014	2.67034e-59
150	GATA5	1.61896e-15	-0.00629497	-0.0108279	1.72009	2.06185e-15
151	GDF15	4.57209e-103	-0.00153153	0.00206696	-1.3496	8.44312e-102
152	GDF3	1.54761e-18	-0.0150342	-0.00966381	0.642789	2.33617e-18
153	GHRH	2.02693e-09	-0.00573684	-0.00938249	1.63548	2.0911e-09
154	GJD3	1.93624e-16	-0.0139553	-0.00899504	0.64456	2.60358e-16
155	GK2	8.71776e-30	-0.00902998	-0.0147622	1.63479	2.04646e-29
156	GK3P	1.72787e-22	-0.010955	-0.00634743	0.57941	3.01968e-22
157	GLP1R	2.5689e-16	-0.00282453	-0.00600922	2.12752	3.42108e-16
158	GLRA1	9.13073e-18	-0.00507873	-0.00951664	1.87382	1.32419e-17
159	GLRA3	6.43246e-34	-0.000742996	-0.00435469	5.86098	1.74686e-33
160	GOLGA6L2	2.5678e-27	-0.00338364	-0.00967742	2.86006	5.4714e-27
161	GPR1	7.29041e-80	-0.00748671	-0.00136202	0.181925	6.02819e-79
162	GPR101	3.28042e-18	-0.00757291	-0.0125912	1.66266	4.84627e-18
163	GPR139	5.15299e-10	-0.0112309	-0.00747174	0.665285	5.37619e-10
164	GPR141	6.52448e-51	-0.00541689	-0.00192599	0.355553	2.71772e-50
165	GPR148	1.46839e-27	-0.0112027	-0.0159658	1.42517	3.16533e-27
166	GPR174	1.42208e-20	-0.010226	-0.00544505	0.532471	2.3036e-20
167	GPR21	1.31154e-14	-0.00770132	-0.0121018	1.57139	1.57955e-14
168	GPR31	8.43935e-24	-0.0108973	-0.00596467	0.547354	1.56368e-23
169	GPR50	2.23367e-12	-0.00833542	-0.0122844	1.47376	2.49991e-12
170	GPR6	3.65272e-15	-0.0050529	-0.00966532	1.91283	4.58868e-15
171	GPX8	6.24333e-124	-0.00175696	0.0018098	-1.03008	2.66062e-122
172	GSC2	7.07015e-38	-0.00793109	-0.0149372	1.88338	2.06151e-37
173	GSTM2P1	1.29751e-68	-0.0108831	-0.00287537	0.264206	8.16844e-68
174	GSX2	1.21206e-45	-0.00419186	-0.00018341	0.0437537	4.27696e-45
175	GUCA2A	1.45526e-57	-0.0164381	-0.00598789	0.364268	6.77489e-57
176	H19	2.92217e-67	-0.00399443	0.00141462	-0.354148	1.77899e-66
177	HAND2	1.02025e-42	-0.00713263	-0.00170817	0.239487	3.36439e-42
178	HAND2-AS1	2.60604e-22	-0.00955893	-0.00541822	0.566823	4.52585e-22
179	HAO1	4.91876e-08	-0.0115721	-0.00852277	0.736493	4.96356e-08
180	HAPLN4	2.844e-19	-0.0132855	-0.00868459	0.653689	4.42578e-19
181	HBG1	8.75293e-28	-0.0151079	-0.00828532	0.548411	1.89419e-27
182	HCAR2	8.16714e-43	-0.00753305	-0.00277078	0.367816	2.70934e-42
183	HCAR3	5.7682e-45	-0.0127465	-0.00573613	0.450016	2.02252e-44
184	HCRTR2	9.21694e-22	-0.00671497	-0.0121548	1.81011	1.54733e-21
185	HDC	2.18822e-30	-0.00822384	-0.00408123	0.496268	5.24795e-30
186	HMGA2	1.36079e-82	-0.009183	-0.00315813	0.343911	1.23586e-81
187	HMGCS2	5.32081e-29	-0.00779045	-0.013847	1.77743	1.19341e-28
188	HMX1	2.04809e-33	0.00124961	-0.0022042	-1.76391	5.45502e-33
189	HMX3	6.35697e-11	-0.0148149	-0.0109924	0.741978	6.73377e-11
190	HNRNPA3P1	1.35631e-47	-0.0068888	-0.00263634	0.382699	5.21803e-47
191	HNRNPCL1	4.09751e-70	-0.00905052	-0.0025356	0.280161	2.60922e-69
192	HNRNPCL2	2.09796e-33	-0.0122656	-0.0059523	0.485284	5.5611e-33
193	HOXA-AS2	8.43988e-99	-0.00832794	-0.00116954	0.140436	1.33591e-97
194	HOXA-AS3	5.04773e-130	-0.0123888	-0.0026467	0.213637	2.79644e-128
195	HOXA1	2.63506e-72	-0.00535827	-0.000733177	0.136831	1.80225e-71
196	HOXA10	1.25571e-75	-0.00623302	0.000120268	-0.0192953	9.52964e-75
197	HOXA10-AS	4.97287e-31	-0.0145097	-0.0071473	0.492587	1.24659e-30
198	HOXA11	1.99772e-56	-0.00841696	-0.00173952	0.206669	9.14658e-56
199	HOXA13	1.17e-28	-0.00674963	-0.00241099	0.357204	2.61363e-28
200	HOXA2	6.83078e-119	-0.010152	-0.000520045	0.0512261	1.89213e-117
201	HOXA3	1.41601e-122	-0.00944691	-0.00019951	0.021119	5.22981e-121
202	HOXA4	4.87996e-94	-0.00918568	-0.000153622	0.0167241	6.59389e-93
203	HOXA5	3.38579e-108	-0.00694679	0.00151578	-0.218199	6.69903e-107
204	HOXA6	3.37126e-140	-0.0123673	-0.000859706	0.0695144	2.66811e-138
205	HOXA7	7.82172e-91	-0.00896446	-0.000627382	0.0699855	9.21964e-90
206	HOXA9	1.27343e-70	-0.00973292	-0.00220224	0.226267	8.20324e-70
207	HOXB-AS1	2.29666e-46	-0.00439419	-0.000628449	0.143018	8.31603e-46
208	HOXB-AS3	1.88053e-27	-0.0141135	-0.00750284	0.531607	4.03803e-27
209	HOXB13	3.70838e-80	-0.0100658	-0.00213332	0.211938	3.11279e-79
210	HOXB3	1.36248e-89	-0.00450819	0.000259273	-0.0575116	1.50962e-88
211	HOXB4	8.04021e-68	-0.00609081	-0.000838871	0.137727	4.9492e-67
212	HOXB5	2.66828e-50	-0.0100074	-0.00303759	0.303533	1.08693e-49
213	HOXB6	3.24454e-43	-0.00630936	-0.0023129	0.366583	1.09602e-42
214	HOXB8	4.63303e-73	-0.0121114	-0.00306386	0.252974	3.24898e-72
215	HOXB9	2.62203e-117	-0.0118479	-0.00266444	0.224887	6.91717e-116
216	HOXC10	1.96436e-119	-0.00898853	0.000899017	-0.100018	5.72767e-118
217	HOXC11	1.73094e-136	-0.0128382	-0.00160941	0.125361	1.19868e-134
218	HOXC13	6.52581e-129	-0.0130058	-0.00153405	0.117951	3.28663e-127
219	HOXC13-AS	1.3754e-65	-0.0147497	-0.00401928	0.2725	8.02074e-65
220	HOXC5	8.07612e-34	-0.0120894	-0.00545871	0.451528	2.18252e-33
221	HOXC6	1.31871e-95	-0.00845243	-0.000923668	0.109278	1.92254e-94
222	HOXC8	1.43865e-114	-0.0107986	-0.00127017	0.117623	3.32087e-113
223	HOXC9	1.64119e-115	-0.011255	-0.000736939	0.0654767	3.95312e-114
224	HOXD10	8.2176e-98	-0.00778012	0.000476283	-0.061218	1.2646e-96
225	HOXD11	1.44653e-150	-0.0120455	-0.000228717	0.0189878	2.00344e-148
226	HOXD12	2.95347e-63	-0.01317	-0.0040222	0.305406	1.63622e-62
227	HOXD13	3.46409e-121	-0.0104018	-6.4404e-06	0.000619161	1.06617e-119
228	HOXD3	1.72797e-26	-0.00707336	-0.00333908	0.472064	3.55872e-26
229	HOXD4	4.68599e-15	-0.00577698	-0.00241763	0.418494	5.86013e-15
230	HOXD9	3.98584e-63	-0.00506157	0.000668188	-0.132012	2.18629e-62
231	HP	2.03041e-81	-0.00544001	0.000122796	-0.0225728	1.75757e-80
232	HPSE2	1.30095e-49	0.00113747	-0.00330809	-2.9083	5.1851e-49
233	HTR1A	1.89218e-29	-0.00203576	-0.00868127	4.26439	4.40448e-29
234	HTR1E	1.19215e-11	-0.00474658	-0.00853946	1.79908	1.28995e-11
235	HTR2C	1.04882e-22	-0.00223361	-0.00649714	2.9088	1.8446e-22
236	HTRA4	8.67206e-26	-0.00641602	-0.00312393	0.486896	1.72198e-25
237	IBSP	9.71101e-101	-0.00700557	0.00184902	-0.263936	1.63027e-99
238	ICOS	6.50833e-27	-0.00885221	-0.0044784	0.505908	1.35042e-26
239	IDI2	6.64228e-18	-0.00736688	-0.0121657	1.6514	9.7093e-18
240	IDO1	5.36138e-76	-0.00856456	-0.00191341	0.22341	4.24315e-75
241	IFNA21	2.78482e-17	-0.00819192	-0.0130155	1.58882	3.88612e-17
242	IFNG	1.57923e-14	-0.0133304	-0.00881396	0.661194	1.89782e-14
243	IGF2BP1	1.66293e-100	-0.0121365	-0.00495146	0.407982	2.7096e-99
244	IGF2BP3	6.14435e-123	-0.00464364	0.000113275	-0.0243936	2.43141e-121
245	IGFBP2	6.06456e-156	0.00156193	0.00572779	3.66714	1.67988e-153
246	IGFL1	2.21832e-14	-0.0101555	-0.014274	1.40554	2.66006e-14
247	IGFL3	1.4531e-11	-0.00725426	-0.00408006	0.562437	1.56924e-11
248	IGLL5	1.80116e-29	-0.00932707	-0.00387843	0.415825	4.21031e-29
249	IL13RA2	2.37009e-64	-0.00115134	0.0026858	-2.33277	1.35364e-63
250	IL21-AS1	2.005e-54	-0.0120795	-0.00499703	0.413678	8.88616e-54
251	IL2RA	3.12222e-67	-0.00590003	-0.000634605	0.10756	1.88012e-66
252	IL31RA	1.92124e-18	-0.0100982	-0.00614876	0.6089	2.88447e-18
253	IL36B	6.17521e-47	-0.0157017	-0.00650159	0.414068	2.29602e-46
254	IL36G	9.90972e-18	-0.0114316	-0.00687842	0.601703	1.43342e-17
255	IL9	2.68635e-32	-0.00278733	-0.0107042	3.84032	6.92203e-32
256	IL9R	5.84843e-11	-0.010064	-0.0069414	0.689727	6.23083e-11
257	INSL5	6.11111e-15	-0.00680865	-0.00356697	0.523888	7.57395e-15
258	IQCJ	9.86557e-17	-0.0117502	-0.0154024	1.31082	1.35285e-16
259	IRX2	5.39454e-24	-0.000336883	-0.00395073	11.7273	1.00288e-23
260	ISL2	1.29718e-64	-0.0052572	-0.000741975	0.141135	7.48584e-64
261	IVL	9.60188e-39	-0.00839358	-0.0151373	1.80344	2.891e-38
262	KAAG1	6.30804e-22	-0.0117554	-0.00671756	0.571445	1.07198e-21
263	KATNBL1P6	2.46238e-47	-0.00761374	-0.00324619	0.426359	9.40798e-47
264	KCNB2	9.14824e-17	-0.0030643	-0.00687696	2.24422	1.2576e-16
265	KCNK18	8.57434e-15	-0.0118766	-0.015453	1.30113	1.05093e-14
266	KERA	2.66656e-11	-0.0130921	-0.00932008	0.711887	2.86293e-11
267	KHDC3L	2.40799e-13	-0.00315978	-0.00676132	2.1398	2.77922e-13
268	KISS1R	1.07542e-50	-0.00647736	-0.00144921	0.223735	4.44613e-50
269	KLHDC7A	2.60241e-47	-0.0100629	-0.00422091	0.419454	9.8749e-47
270	KLK5	2.44842e-11	-0.00621501	-0.0101254	1.62919	2.63384e-11
271	KLKP1	1.35605e-24	-0.013382	-0.00752988	0.562689	2.58162e-24
272	KLRC2	3.30677e-23	0.00192913	-0.00129828	-0.672988	5.96726e-23
273	KLRC4	1.90157e-21	-8.876e-05	-0.0046881	52.8177	3.15411e-21
274	KRT16	3.5174e-19	-0.00907414	-0.00472203	0.520383	5.45838e-19
275	KRT16P2	1.39479e-13	-0.0107847	-0.00666419	0.617931	1.62335e-13
276	KRT18P55	8.62942e-24	-0.00673348	-0.0122793	1.82361	1.59357e-23
277	KRT31	3.01363e-13	-0.00631233	-0.0105176	1.6662	3.44949e-13
278	KRT33A	8.95515e-22	-0.00683628	-0.0125804	1.84024	1.50795e-21
279	KRT75	5.23158e-82	-0.0100151	-0.00189701	0.189415	4.67467e-81
280	KRT80	9.64393e-60	-0.00723083	-0.00285659	0.395056	4.72809e-59
281	KRTAP5-6	2.23288e-20	-0.00545277	-0.011216	2.05694	3.59598e-20
282	LBX1	2.22998e-60	-0.0123228	-0.00409623	0.332411	1.1334e-59
283	LBX1-AS1	2.71146e-51	-0.0118698	-0.00449687	0.37885	1.13799e-50
284	LCE1D	2.25969e-11	-0.00707021	-0.0114586	1.62069	2.43554e-11
285	LCE1E	6.6652e-16	-0.00708271	-0.0119424	1.68613	8.62738e-16
286	LCN9	1.80067e-09	-0.00437373	-0.00781002	1.78566	1.86462e-09
287	LGALS7B	7.421e-19	-0.0126966	-0.0071935	0.56657	1.14201e-18
288	LGALS9B	4.54341e-59	-0.0100327	-0.00439743	0.438308	2.16987e-58
289	LGALS9C	2.63835e-47	-0.00871396	-0.00444246	0.50981	9.94318e-47
290	LHX5	6.02098e-14	-0.00277408	-0.0063746	2.29792	7.1497e-14
291	LINC00239	1.1684e-25	-0.00934523	-0.00399948	0.42797	2.29537e-25
292	LINC00967	1.35212e-28	-0.00489403	-0.011299	2.30874	3.00833e-28
293	LINC01096	2.30825e-38	-0.0135448	-0.00597695	0.441273	6.87512e-38
294	LINC01342	2.52823e-60	-0.0145182	-0.00529221	0.364521	1.27331e-59
295	LIPN	3.20309e-23	-0.0129897	-0.0071791	0.552677	5.79906e-23
296	LMO7DN	4.40535e-15	-0.00929667	-0.00514951	0.553909	5.52164e-15
297	LMX1A	2.08129e-29	-0.00748049	-0.0136476	1.82443	4.80431e-29
298	LOC100506422	5.59323e-13	-0.00731949	-0.0113338	1.54844	6.36274e-13
299	LOC389602	1.1893e-16	-0.00823109	-0.00431914	0.524735	1.61488e-16
300	LOC643802	5.84798e-17	-0.0101761	-0.0066695	0.655409	8.09945e-17
301	LRIT2	2.0885e-26	-0.0014706	-0.00596147	4.05377	4.2853e-26
302	LRRC15	7.9169e-59	-0.00818301	-0.0029566	0.36131	3.74869e-58
303	LTF	1.69134e-74	-0.00138987	0.00414794	-2.98441	1.2329e-73
304	LYPLA2P2	3.15923e-74	-0.0105026	-0.0029218	0.278199	2.273e-73
305	MAB21L2	1.14077e-20	-0.00836371	-0.0040447	0.483601	1.85878e-20
306	MAGEA3	1.22179e-20	-0.0149593	-0.0095881	0.640946	1.98497e-20
307	MAGEC2	9.30943e-39	-0.0157027	-0.00767203	0.48858	2.81826e-38
308	MAP1LC3C	6.97967e-94	-0.00291827	0.000814918	-0.279247	9.20652e-93
309	MCEMP1	5.21469e-50	-0.00827104	-0.00237986	0.287734	2.09343e-49
310	MCHR2	3.44006e-10	-0.00536738	-0.00900586	1.67789	3.60946e-10
311	MCIDAS	4.93551e-14	-0.00981214	-0.00623632	0.635572	5.88016e-14
312	MEIS1-AS2	4.37401e-28	-0.00906095	-0.00394882	0.435806	9.57787e-28
313	MEOX1	1.15419e-13	-0.0098318	-0.00629036	0.639797	1.34899e-13
314	MEOX2	7.43856e-110	-0.00276201	0.00254036	-0.919751	1.58498e-108
315	MIR124-2	1.36918e-35	-0.00374973	-0.0127232	3.39309	3.88987e-35
316	MIR1250	3.89425e-26	-0.00209894	-0.00981999	4.67854	7.84515e-26
317	MIR125B2	2.4679e-09	-0.00281334	-0.00679502	2.41528	2.53188e-09
318	MIR1273C	1.51115e-09	-0.00556341	-0.00984978	1.77046	1.56775e-09
319	MIR1302-8	2.75869e-10	-0.00622178	-0.0105734	1.69942	2.90554e-10
320	MIR138-1	5.64481e-15	-0.00869757	-0.0137234	1.57785	7.02747e-15
321	MIR148A	8.02653e-07	-0.0150356	-0.011859	0.78873	8.05561e-07
322	MIR222	2.21447e-09	-0.0144469	-0.0103611	0.717181	2.28033e-09
323	MIR23B	2.86905e-08	-0.00923839	-0.00542855	0.587608	2.90046e-08
324	MIR27A	6.46156e-15	-0.010389	-0.00497223	0.478606	7.97261e-15
325	MIR3065	1.14219e-13	-0.00598082	-0.0111546	1.86506	1.33779e-13
326	MIR3117	4.00083e-07	-0.00519317	-0.00869218	1.67377	4.02261e-07
327	MIR3134	4.93144e-12	-0.0111025	-0.0150304	1.35378	5.39925e-12
328	MIR3157	3.13746e-17	-0.0123235	-0.0162577	1.31924	4.35627e-17
329	MIR3189	7.8442e-20	-0.0158536	-0.00920924	0.580893	1.24163e-19
330	MIR3193	6.17838e-10	-0.00810903	-0.0124637	1.53701	6.43388e-10
331	MIR3196	2.31529e-21	-0.00904008	-0.0148113	1.63841	3.82887e-21
332	MIR3616	2.63604e-09	-0.0147354	-0.0107027	0.726326	2.69938e-09
333	MIR3657	9.15447e-14	-0.0064507	-0.0115492	1.79038	1.07906e-13
334	MIR3661	3.80186e-26	-0.0157838	-0.00814848	0.516255	7.68696e-26
335	MIR374B	1.68561e-17	-0.00613886	-0.0119994	1.95466	2.40677e-17
336	MIR421	4.51732e-10	-0.0045998	-0.00890635	1.93625	4.72188e-10
337	MIR4269	6.73361e-20	-0.00835792	-0.0142019	1.69922	1.06889e-19
338	MIR4312	2.27395e-17	-0.00661359	-0.0124813	1.88721	3.18928e-17
339	MIR4324	6.92722e-05	-0.0119962	-0.00916355	0.763871	6.92722e-05
340	MIR4462	1.92061e-29	-0.0115445	-0.0166882	1.44556	4.45195e-29
341	MIR4639	2.56173e-16	-0.0107598	-0.0153207	1.42388	3.41976e-16
342	MIR4666A	5.12543e-16	-0.00152683	-0.00734644	4.81157	6.69691e-16
343	MIR4754	3.25497e-12	-0.00783551	-0.00362136	0.462173	3.62099e-12
344	MIR5089	1.88331e-12	-0.0110156	-0.0149934	1.36111	2.11634e-12
345	MIR5091	8.71519e-09	-0.00680754	-0.0108185	1.58919	8.85911e-09
346	MIR5093	7.06066e-12	-0.0105268	-0.0146403	1.39076	7.70001e-12
347	MIR548AR	1.01418e-16	-0.00397941	-0.0101373	2.54743	1.3873e-16
348	MIR563	8.78553e-15	-0.00744305	-0.0127535	1.71348	1.07443e-14
349	MIR5685	1.83978e-16	-0.00691519	-0.0126079	1.82322	2.47989e-16
350	MIR578	2.26665e-17	-0.00398574	-0.0101134	2.53739	3.18711e-17
351	MIR649	5.13907e-24	-0.00705774	-0.0136938	1.94026	9.58601e-24
352	MIR657	5.5413e-16	-0.00149102	-0.00694851	4.66023	7.20629e-16
353	MIR892B	1.06483e-12	-0.0113874	-0.0153118	1.34463	1.20391e-12
354	MKRN9P	3.73978e-41	-0.00916576	-0.00434171	0.473688	1.19759e-40
355	MMP1	1.47022e-49	-0.00809796	-0.0018561	0.229206	5.81788e-49
356	MMP10	2.32756e-26	-0.00980474	-0.00451436	0.460426	4.75819e-26
357	MMP12	2.61666e-31	-0.0109995	-0.00463575	0.421452	6.64968e-31
358	MMP13	1.40216e-46	-0.0125842	-0.00467702	0.371659	5.14435e-46
359	MMP7	2.65122e-53	-0.00453499	1.3513e-05	-0.00297973	1.15652e-52
360	MMP8	3.4218e-27	-0.0132332	-0.00714233	0.539729	7.20789e-27
361	MMP9	9.04324e-95	-0.00202877	0.00285272	-1.40613	1.25249e-93
362	MOXD1	8.94786e-78	-0.000948069	0.00270711	-2.85539	7.18423e-77
363	MS4A3	2.78702e-38	-0.0138898	-0.00715971	0.515467	8.25672e-38
364	MS4A6E	5.26785e-35	-0.0133333	-0.00616323	0.462243	1.45919e-34
365	MSX2P1	3.57309e-25	-0.0053515	-0.0116971	2.18576	6.89718e-25
366	MYOD1	4.44294e-32	-0.00481529	-0.0121358	2.52026	1.13953e-31
367	NAGPA-AS1	8.99623e-15	-0.00797188	-0.012658	1.58783	1.09537e-14
368	NDST4	3.40491e-27	-0.0027278	-0.00874703	3.20663	7.19969e-27
369	NEUROD6	3.64619e-12	-0.00247593	-0.00605183	2.44426	4.03998e-12
370	NKX2-5	1.62464e-95	-0.00643388	0.000652408	-0.101402	2.30782e-94
371	NKX2-8	8.85482e-15	-0.00429216	-0.00884221	2.06008	1.08052e-14
372	NKX6-3	4.11093e-20	-0.00577295	-0.010821	1.87443	6.56328e-20
373	NNMT	4.21876e-93	-0.000414231	0.00387805	-9.36203	5.3118e-92
374	NPS	3.40488e-12	-0.0131149	-0.00845036	0.644334	3.78017e-12
375	NPY6R	1.94212e-18	-0.00449849	-0.00883522	1.96404	2.90793e-18
376	NYAP2	4.71076e-21	-0.0030095	-0.00708213	2.35326	7.72119e-21
377	OCSTAMP	9.48849e-24	-0.0109718	-0.00618215	0.563458	1.74639e-23
378	OMP	7.72805e-23	-0.00720599	-0.00302762	0.420153	1.37222e-22
379	OR14I1	3.85559e-11	-0.00828062	-0.0123155	1.48726	4.11561e-11
380	OR2L3	3.74181e-23	-0.0110104	-0.0157113	1.42695	6.7304e-23
381	OR2M4	1.08179e-18	-0.0117145	-0.0157525	1.3447	1.64195e-18
382	OR4K2	1.04448e-16	-0.0109843	-0.0151612	1.38026	1.42522e-16
383	OR4N2	5.59848e-12	-0.00351378	-0.00775134	2.20599	6.11747e-12
384	OR51B5	1.52574e-30	-0.0104454	-0.00576208	0.551636	3.6911e-30
385	OR51E1	1.10645e-89	-0.00724646	-0.00131871	0.181981	1.25097e-88
386	ORM1	7.29015e-18	-0.0119106	-0.00666039	0.5592	1.06283e-17
387	OSR2	1.5722e-59	-0.00536355	-0.00103061	0.19215	7.64033e-59
388	OSTCP1	1.11983e-61	-0.0141426	-0.00562418	0.397677	5.79802e-61
389	OTP	5.90145e-109	-0.00831004	-0.000666176	0.0801652	1.21089e-107
390	OTX2	1.24969e-14	-0.0141034	-0.00951789	0.674864	1.50834e-14
391	OVCH2	5.84158e-18	-0.00761588	-0.0122305	1.60592	8.56147e-18
392	P2RY10	3.25172e-21	-0.0094313	-0.00486333	0.515658	5.34556e-21
393	PABPC1L2B	2.40805e-15	-0.00251818	-0.00631432	2.5075	3.05977e-15
394	PABPC1P2	7.64413e-22	-0.0138067	-0.00865615	0.626951	1.29111e-21
395	PABPN1L	1.76379e-23	-0.00631646	-0.0120093	1.90126	3.23557e-23
396	PADI3	1.27074e-12	-0.0143888	-0.0105997	0.736663	1.43378e-12
397	PAEP	5.42174e-19	-0.0143345	-0.00905421	0.631639	8.39006e-19
398	PAGE5	5.48054e-26	-0.0157323	-0.00934362	0.593914	1.10008e-25
399	PAX1	1.51165e-19	-0.00272868	-0.00670102	2.45577	2.35903e-19
400	PAX3	6.44049e-102	-0.0111187	-0.00204665	0.184073	1.15098e-100
401	PAX9	7.03244e-14	-0.0046581	-0.0079482	1.70632	8.32473e-14
402	PBOV1	1.00497e-14	-0.00967338	-0.0135739	1.40323	1.22094e-14
403	PCDH11Y	6.17818e-11	-0.00496317	-0.00783382	1.57839	6.55692e-11
404	PCDH20	5.59218e-16	-0.00384252	-0.00746853	1.94365	7.25543e-16
405	PDPN	2.50634e-150	0.00130663	0.00528252	4.04287	2.77702e-148
406	PGK2	3.10839e-57	-0.0161989	-0.00672542	0.415177	1.43504e-56
407	PI3	6.83838e-85	-0.00521635	0.00208121	-0.398978	6.42112e-84
408	PIK3C2G	1.13089e-17	-0.00424407	-0.00826513	1.94746	1.63154e-17
409	PIP5K1P1	9.53152e-19	-0.0104281	-0.00631747	0.605814	1.45068e-18
410	PITX1	1.51813e-60	-0.00380094	1.49808e-05	-0.00394134	7.78745e-60
411	PITX2	9.86848e-23	-0.00959846	-0.0050618	0.527356	1.74113e-22
412	PLA2G2A	1.14687e-133	-0.00896185	0.00237873	-0.265429	7.05964e-132
413	PLG	1.2918e-18	-0.00761835	-0.0118908	1.56081	1.95535e-18
414	PLSCR2	1.14436e-30	-0.0123572	-0.00667453	0.540133	2.79285e-30
415	PMCH	2.52719e-24	-0.0131307	-0.00700133	0.533202	4.76211e-24
416	PNLIPRP3	3.36554e-27	-0.0141825	-0.00799985	0.564066	7.14372e-27
417	POM121L4P	7.5001e-16	-0.00805715	-0.0126203	1.56635	9.66292e-16
418	POSTN	1.87233e-93	-0.00324961	0.00293998	-0.904717	2.41225e-92
419	POTEE	1.91667e-124	-0.00980833	-0.00225821	0.230234	8.8486e-123
420	POTEF	6.5997e-101	-0.00770532	-0.00250083	0.324559	1.14257e-99
421	PPY	9.69064e-31	-0.0116306	-0.00535688	0.460583	2.3967e-30
422	PRAC2	6.45287e-46	-0.0133617	-0.00412135	0.308444	2.29159e-45
423	PRAME	2.87891e-86	-0.00929515	-0.00234797	0.252601	2.84806e-85
424	PRDM13	2.72874e-23	-0.0113084	-0.0058029	0.513148	4.95647e-23
425	PRG2	4.67677e-27	-0.013049	-0.0074201	0.568633	9.7771e-27
426	PRKG2	1.75191e-25	-0.00124857	-0.00486263	3.89454	3.41746e-25
427	PRLHR	5.8217e-45	7.34488e-05	-0.00607852	-82.7587	2.02844e-44
428	PROKR2	4.1685e-22	-0.00601572	-0.0119104	1.97988	7.14968e-22
429	PRPS1L1	5.01586e-28	-0.0139619	-0.00766846	0.54924	1.09401e-27
430	PSORS1C2	3.81593e-14	-0.00895517	-0.00516931	0.577243	4.55608e-14
431	PTF1A	1.29421e-30	-0.00480295	-0.0115732	2.4096	3.1447e-30
432	PTTG3P	1.20966e-83	-0.0136597	-0.00347114	0.254115	1.11692e-82
433	RAET1K	1.1804e-72	-0.0114205	-0.00367388	0.321691	8.17426e-72
434	RAET1L	5.69515e-23	-0.0135661	-0.00794518	0.585664	1.01778e-22
435	RBP3	3.24678e-29	-0.00177844	-0.00668151	3.75694	7.43272e-29
436	RD3	4.76556e-22	-0.00669526	-0.0117742	1.75858	8.12345e-22
437	REG1A	1.54851e-21	-0.0139699	-0.00819802	0.586835	2.57621e-21
438	REN	1.78113e-17	-0.0067434	-0.0117743	1.74605	2.52365e-17
439	RETN	4.83772e-43	-0.0101149	-0.00271589	0.268503	1.61452e-42
440	RFPL4B	9.31591e-14	-0.00518313	-0.00901557	1.7394	1.09576e-13
441	RGPD5	6.09968e-76	-0.0119496	-0.00652252	0.545836	4.75947e-75
442	RHAG	2.70978e-87	-0.0153452	-0.00515027	0.335628	2.78004e-86
443	RHOXF2	2.15132e-25	-0.0162773	-0.0101667	0.624595	4.18187e-25
444	RNASE10	1.23478e-19	-0.00726415	-0.00382043	0.52593	1.94338e-19
445	RPS4Y2	4.82733e-34	-0.0137659	-0.00635015	0.461296	1.31741e-33
446	RPSAP52	9.01616e-82	-0.0104292	-0.00306165	0.293567	7.9285e-81
447	RXFP3	3.81396e-10	-0.00849047	-0.0118945	1.40093	3.9942e-10
448	S100A12	3.07224e-25	-0.00489315	-0.00105329	0.215258	5.95112e-25
449	S100A5	8.28487e-39	-0.00869812	-0.00320708	0.36871	2.52188e-38
450	SAA1	1.82483e-122	-0.00784672	0.00284307	-0.362325	6.31849e-121
451	SAA2	2.60638e-79	-0.00793505	-0.000601329	0.0757814	2.12343e-78
452	SAA2-SAA4	3.34784e-47	-0.0156313	-0.00464851	0.297386	1.25318e-46
453	SCNN1B	5.32198e-66	-0.0052799	-0.000873379	0.165416	3.13657e-65
454	SCNN1G	7.06806e-40	-0.00627326	-0.00242041	0.385829	2.18754e-39
455	SERPINA10	6.19274e-15	-0.00750115	-0.0112755	1.50317	7.65798e-15
456	SERPINA5	4.23943e-87	-0.00302338	0.00080897	-0.267572	4.27026e-86
457	SFTA3	2.57762e-23	-0.00596817	-0.0113962	1.9095	4.69737e-23
458	SGCZ	3.7626e-16	-0.0031272	-0.0075358	2.40976	4.96304e-16
459	SHOX2	2.86414e-117	-0.00522993	0.00115915	-0.221639	7.21242e-116
460	SIX6	3.59947e-36	-0.0101003	-0.00374588	0.370868	1.0386e-35
461	SLAMF1	2.85517e-38	-0.00670711	-0.00325019	0.484589	8.41363e-38
462	SLC15A1	8.48429e-17	-0.0109426	-0.00711769	0.650454	1.16923e-16
463	SLC17A1	1.00273e-35	-0.0141889	-0.00728775	0.513624	2.86347e-35
464	SLC1A6	5.43558e-39	-0.00040033	-0.00374167	9.34648	1.66371e-38
465	SLC22A6	1.09748e-30	0.000142234	-0.00410869	-28.8868	2.70225e-30
466	SLC22A8	2.33557e-17	-0.00891222	-0.0129794	1.45636	3.26744e-17
467	SLC22A9	8.42457e-12	-0.0081755	-0.0118897	1.4543	9.13349e-12
468	SLC25A21	9.31393e-25	-0.00262949	-0.00635178	2.4156	1.77928e-24
469	SLC25A21-AS1	2.08936e-40	0.000709701	-0.00327164	-4.60988	6.57673e-40
470	SLC35D3	1.37354e-12	-0.00419856	-0.0076287	1.81698	1.54663e-12
471	SLC6A10P	1.54308e-48	-0.0117008	-0.00593796	0.507482	5.97807e-48
472	SLC6A18	4.23586e-22	-0.0113178	-0.0157402	1.39075	7.24281e-22
473	SLITRK6	2.21877e-18	-0.00560345	-0.0104777	1.86987	3.31321e-18
474	SMCP	3.66733e-43	-0.00471232	-0.0136607	2.89893	1.23133e-42
475	SNORA16B	2.85376e-13	-0.00364765	-0.00860351	2.35864	3.28005e-13
476	SNORA70B	2.63616e-15	-0.0139232	-0.00840313	0.603533	3.32673e-15
477	SNORA71D	7.60895e-09	-0.0140307	-0.010053	0.716505	7.74882e-09
478	SNORA7B	1.41112e-10	-0.00942328	-0.00524837	0.556958	1.48906e-10
479	SNORD115-21	1.75163e-17	-0.00952123	-0.0146389	1.5375	2.4946e-17
480	SNORD115-45	8.04201e-26	-0.00486716	-0.0123583	2.53912	1.60262e-25
481	SNORD116-1	9.46126e-16	-0.0027048	-0.00836311	3.09195	1.21332e-15
482	SNORD116-13	1.86366e-13	-0.00750769	-0.0125155	1.66702	2.15997e-13
483	SNORD116-2	1.45138e-15	-0.00402073	-0.00964053	2.3977	1.85268e-15
484	SNORD116-27	3.17856e-11	-0.00643165	-0.0111036	1.72641	3.39946e-11
485	SNORD123	1.00976e-08	-0.0143024	-0.0102796	0.718735	1.02456e-08
486	SNORD42B	7.37581e-13	-0.0119812	-0.00685705	0.572317	8.37336e-13
487	SNORD93	2.44539e-15	-0.0145073	-0.00872201	0.601214	3.10011e-15
488	SP8	1.34548e-36	-0.00494841	-0.00133067	0.26891	3.90259e-36
489	SPHKAP	4.43767e-56	0.00104082	-0.00258904	-2.4875	2.01514e-55
490	SPINK7	7.54764e-15	-0.00826385	-0.0124835	1.51061	9.27138e-15
491	SPPL2C	1.30627e-17	-0.00427988	-0.00851571	1.98971	1.86996e-17
492	SPRR2G	6.45485e-40	-0.00880727	-0.0156272	1.77436	2.00898e-39
493	SRY	6.69971e-15	-0.0133508	-0.00797724	0.597509	8.24809e-15
494	SSTR1	4.57513e-50	0.000903432	-0.00321055	-3.55372	1.85009e-49
495	SSTR5	2.72601e-26	-0.00294762	-0.00928949	3.15153	5.5319e-26
496	SSTR5-AS1	3.33344e-22	-0.00462876	-0.00943134	2.03755	5.73518e-22
497	SSX1	1.21599e-42	-0.0156994	-0.00760491	0.484407	3.98615e-42
498	STAC	1.29518e-71	-0.00316546	0.000477876	-0.150966	8.64493e-71
499	STH	9.21715e-19	-0.00319931	-0.00863152	2.69794	1.40669e-18
500	STMND1	4.10402e-12	-0.0088846	-0.00585243	0.658716	4.53765e-12
501	STOML3	1.41463e-21	-0.0111312	-0.00598071	0.53729	2.36769e-21
502	SUMO1P1	1.9647e-08	-0.0129038	-0.00930398	0.721024	1.98984e-08
503	SYCE1	6.29342e-23	-0.0032714	-0.00788854	2.41137	1.12108e-22
504	SYT10	3.27095e-31	-0.00651943	-0.0127562	1.95664	8.27446e-31
505	TAS2R3	2.10294e-29	-0.00427359	-0.01105	2.58564	4.83414e-29
506	TCF23	2.45865e-46	-0.00605124	-0.00239755	0.396208	8.84474e-46
507	TCN1	1.07988e-22	-0.0100215	-0.00533917	0.532774	1.8932e-22
508	TCTEX1D4	3.20822e-30	-0.00768758	-0.00295426	0.38429	7.62812e-30
509	TERT	6.88326e-47	-0.0085236	-0.00288221	0.338145	2.54222e-46
510	TFAP2B	6.6745e-42	-0.0104667	-0.00434214	0.414851	2.14981e-41
511	THEGL	2.84353e-16	-0.00773902	-0.00454711	0.587557	3.7687e-16
512	TIMP1	5.73772e-142	0.00288618	0.00689299	2.38827	5.29783e-140
513	TLX1NB	4.74645e-12	-0.00584472	-0.0101765	1.74114	5.207e-12
514	TMEM114	1.22509e-17	-0.0098118	-0.00526533	0.536632	1.76285e-17
515	TMEM210	5.97763e-15	-0.00726824	-0.0117508	1.61673	7.42512e-15
516	TMEM211	3.73145e-20	-0.00723116	-0.0126185	1.74501	5.99195e-20
517	TMEM61	5.74369e-41	-0.00670856	-0.00213819	0.318726	1.82874e-40
518	TNNI1	2.61808e-26	-0.0100668	-0.00634035	0.629829	5.33241e-26
519	TPSAB1	8.39733e-23	-0.00850845	-0.00383225	0.450405	1.4863e-22
520	TRAT1	3.10652e-38	-0.00879423	-0.00410898	0.467236	9.10588e-38
521	TREM1	1.69624e-89	-0.00335925	0.000865092	-0.257525	1.80715e-88
522	TREML2	1.1232e-30	-0.00792439	-0.00393404	0.496447	2.75332e-30
523	TRHDE-AS1	3.2604e-28	-0.00285044	-0.00751259	2.63559	7.1677e-28
524	TRPM8	4.79754e-90	-0.00475595	-0.000907805	0.190878	5.53716e-89
525	TUBA3C	9.27799e-33	-0.0141182	-0.00755204	0.534915	2.41315e-32
526	TULP1	7.79538e-28	-0.00804565	-0.00427255	0.531038	1.69358e-27
527	UBE2NL	2.32663e-71	-0.010063	-0.00327745	0.325695	1.53447e-70
528	UCP1	6.02692e-14	-0.00979038	-0.00631173	0.644687	7.1497e-14
529	ULBP3	3.50984e-62	-0.00409469	-0.000309368	0.0755536	1.85186e-61
530	UNCX	6.9494e-21	-0.0153256	-0.00972401	0.634492	1.13568e-20
531	UTF1	1.77318e-17	-0.011176	-0.0066982	0.59934	2.51883e-17
532	VCX3B	6.08797e-20	-0.0130032	-0.00783263	0.602362	9.69176e-20
533	VGLL2	2.19823e-50	-0.0100094	-0.00287113	0.286844	9.02086e-50
534	VSTM1	8.10767e-44	-0.00645881	-0.00159384	0.24677	2.77262e-43
535	VTRNA2-1	8.62081e-31	-0.014755	-0.00612426	0.415063	2.14167e-30
536	VWDE	3.29996e-64	-0.00879463	-0.00383442	0.435996	1.84665e-63
537	WBP11P1	8.35516e-53	-0.00923359	-0.00442814	0.479568	3.61622e-52
538	WDR87	3.84608e-20	-0.00554803	-0.00952645	1.71709	6.15817e-20
539	WT1	5.53017e-23	-0.00942208	-0.00484857	0.514597	9.91493e-23
540	WT1-AS	1.70611e-25	-0.0127331	-0.00718948	0.564627	3.33987e-25
541	XAGE3	7.51537e-19	-0.0115342	-0.0157327	1.36401	1.15014e-18
542	XCL1	3.64977e-29	-0.00758972	-0.00360751	0.475315	8.32087e-29
543	XCL2	9.67721e-33	-0.00887424	-0.00320191	0.36081	2.50522e-32
544	XRCC6P5	8.48973e-59	-0.0110614	-0.00451537	0.40821	3.98586e-58
545	YBX3P1	6.13026e-93	-0.0104408	-0.00222794	0.213388	7.38297e-92
546	YWHAEP7	7.94863e-12	-0.0129177	-0.00933271	0.722476	8.63439e-12
547	ZAR1	4.88862e-36	-0.0101941	-0.00440014	0.431637	1.40326e-35
548	ZNF280A	2.10048e-20	-0.0139655	-0.00882924	0.632219	3.39261e-20
549	ZNF676	2.3698e-22	-0.00266282	-0.00766347	2.87795	4.12852e-22
550	ZNF728	2.38126e-16	-0.00453152	-0.00891305	1.9669	3.18651e-16
551	ZNF729	2.34025e-07	-0.00794324	-0.0106989	1.34692	2.35727e-07
552	ZNF804B	3.8409e-16	-0.00561656	-0.00954668	1.69974	5.05429e-16
553	ZNF98	2.99295e-17	-0.00289257	-0.00657084	2.27162	4.16607e-17
554	ZNRF4	3.01275e-12	-0.00837665	-0.0122792	1.46588	3.36504e-12
