## Supplementary material for "Dynamic Quantum Clustering of Glioma RNA-seq Reveals Interpretable Tumor States Linked to Diagnosis and Survival": Table S4

### Sheet: Sheet1
Table S4. IPA canonical pathways ranked by Benjamini–Hochberg adjusted p values for genes distinguishing the Step-1 DQC GBM-enriched and LGG-enriched clusters.
Ingenuity Canonical Pathways	-log(B-H p-value)	Ratio	z-score	Molecules
Class A/1 (Rhodopsin-like receptors)	10.4	0.0811	2.117	CCKAR,CCL20,CCL23,CCL7,CCR4,CXCL10,CXCR3,EDN2,HCAR2,HCAR3,HTR1A,HTR1E,HTR2C,INSL5,KISS1R,MCHR2,NPS,P2RY10,PMCH,PPY,PRLHR,PROKR2,SAA1,SSTR1,SSTR5,XCL1,XCL2
S100 Family Signaling Pathway	6.37	0.0434	1.257	AREG,CACNG2,CACNG5,CCKAR,CCL20,CCR4,CMKLR2,DEFA5,GLP1R,GPR101,GPR139,GPR141,GPR174,GPR6,HCAR2,HCAR3,HTR1A,HTR1E,HTR2C,KISS1R,MMP1,MMP10,MMP12,MMP13,MMP7,MMP8,MMP9,P2RY10,PLA2G2A,PRLHR,S100A12,S100A5,SSTR1,SSTR5
Granulocyte Adhesion and Diapedesis	6.37	0.0829	#NUM!	CCL18,CCL20,CCL23,CCL7,CCR4,CXCL10,CXCR3,IL36B,MMP1,MMP10,MMP12,MMP13,MMP7,MMP8,MMP9,XCL1,XCL2
Activation of Matrix Metalloproteinases	5.98	0.242	2.828	MMP1,MMP10,MMP13,MMP7,MMP8,MMP9,TIMP1,TPSAB1
Agranulocyte Adhesion and Diapedesis	5.98	0.0756	#NUM!	CCL18,CCL20,CCL23,CCL7,CCR4,CXCL10,CXCR3,IL36B,MMP1,MMP10,MMP12,MMP13,MMP7,MMP8,MMP9,XCL1,XCL2
Sheddase Signaling Pathway	5.85	0.0784	1.5	AREG,CCL7,CCR4,ELF5,IGFBP2,IL2RA,MMP1,MMP10,MMP12,MMP13,MMP7,MMP8,MMP9,POSTN,TIMP1,ULBP3
Inhibition of Matrix Metalloproteases	5.63	0.211	-1.89	MMP1,MMP10,MMP12,MMP13,MMP7,MMP8,MMP9,TIMP1
Airway Pathology in Chronic Obstructive Pulmonary Disease	5.57	0.105	1.342	CCL20,CD70,CSF2,FASLG,IFNG,IL36B,LCN9,MMP1,MMP8,MMP9,ORM1,PAEP
RAR Activation	5.21	0.0506	1.091	CD70,CSF2,FASLG,GATA4,HOXA1,HOXA3,HOXA4,HOXA5,HOXB3,HOXB4,HOXB5,HOXD3,HOXD4,IFNG,IL36B,MMP1,MMP13,MMP8,MMP9,MYOD1,PITX2,RBP3
Molecular Mechanisms of Cancer	5.01	0.0372	1.3	CCKAR,CCR4,CMKLR2,EDN2,FASLG,GLP1R,GPR101,GPR139,GPR141,GPR174,GPR6,HCAR2,HCAR3,HTR1A,HTR1E,HTR2C,IL13RA2,IL2RA,IL31RA,IL9,KISS1R,MMP1,MMP10,MMP12,MMP13,MMP7,MMP8,MMP9,P2RY10,PRLHR,SSTR1,SSTR5
Irritable Bowel Syndrome Signaling Pathway	4.74	0.0588	3.638	CCL20,CCL7,CD70,CSF2,DEFA5,DEFB119,FASLG,IFNG,IL13RA2,IL36B,MMP1,MMP10,MMP12,MMP13,MMP7,MMP8,MMP9
G alpha (i) signalling events	4.72	0.0618	1.5	CCL20,CCL23,CCR4,CXCL10,CXCR3,HCAR2,HCAR3,HTR1E,INSL5,MCHR2,PMCH,PPY,SAA1,SSTR1,SSTR5,TAS2R3
G alpha (q) signalling events	4.56	0.0743	1.941	CCKAR,CCL23,EDN2,HTR2C,KISS1R,MCHR2,NPS,P2RY10,PMCH,PROKR2,SAA1,XCL1,XCL2
Lung Ionic Balance Signaling Pathway	4.06	0.0421	-0.218	CCKAR,CCR4,CMKLR2,GLP1R,GPR101,GPR139,GPR141,GPR174,GPR6,HCAR2,HCAR3,HTR1A,HTR1E,HTR2C,IFNG,KISS1R,P2RY10,PRLHR,SCNN1B,SCNN1G,SSTR1,SSTR5
Keratinization	3.61	0.0602	-0.832	DSG2,IVL,KLK5,KRT31,KRT33A,KRT75,KRT80,KRTAP5-6,LCE1D,LCE1E,LIPN,PI3,SPRR2G
Hematoma Resolution Signaling Pathway	3.47	0.0543	-2.496	CCR4,CD70,CSF2,FASLG,IFNG,IL36B,LTF,MMP1,MMP10,MMP12,MMP13,MMP7,MMP8,MMP9
Degradation of the extracellular matrix	3.42	0.0988	2.828	CAPN6,MMP1,MMP10,MMP12,MMP13,MMP7,MMP8,MMP9
Cellular Effects of Sildenafil (Viagra)	3.29	0.035	0.426	CACNG2,CACNG5,CAPN6,CCKAR,CCR4,CMKLR2,FASLG,GLP1R,GPR101,GPR139,GPR141,GPR174,GPR6,HCAR2,HCAR3,HTR1A,HTR1E,HTR2C,KISS1R,P2RY10,PRKG2,PRLHR,SSTR1,SSTR5
Collagen degradation	3.21	0.109	2.646	MMP1,MMP10,MMP12,MMP13,MMP7,MMP8,MMP9
BBSome Signaling Pathway	3	0.0385	-0.243	CCKAR,CCR4,CMKLR2,GLP1R,GPR101,GPR139,GPR141,GPR174,GPR6,HCAR2,HCAR3,HTR1A,HTR1E,HTR2C,KISS1R,P2RY10,PRLHR,SSTR1,SSTR5
NF1 RAS Signaling Pathway	2.99	0.037	0.447	CCKAR,CCR4,CMKLR2,CSF2,GLP1R,GPR101,GPR139,GPR141,GPR174,GPR6,HCAR2,HCAR3,HTR1A,HTR1E,HTR2C,KISS1R,P2RY10,PRLHR,SSTR1,SSTR5
HEY1 Signaling Pathway	2.83	0.0621	2.333	GATA4,GATA5,MMP1,MMP10,MMP12,MMP13,MMP7,MMP8,MMP9,MYOD1
Airway Inflammation in Asthma	2.79	0.152	1	CCL20,CSF2,IFNG,IL9,MMP9
VDR/RXR Activation	2.75	0.0897	1.342	CAMP,CSF2,CST6,CXCL10,HOXA10,IFNG,WT1
CREB Signaling in Neurons	2.74	0.0341	-0.229	CACNG2,CACNG5,CCKAR,CCR4,CMKLR2,GLP1R,GPR101,GPR139,GPR141,GPR174,GPR6,HCAR2,HCAR3,HTR1A,HTR1E,HTR2C,KISS1R,P2RY10,PRLHR,SSTR1,SSTR5
Role of Osteoblasts in Rheumatoid Arthritis Signaling Pathway	2.71	0.05	3.317	CD70,CSF2,FASLG,IFNG,IL36B,MMP1,MMP10,MMP12,MMP13,MMP7,MMP8,MMP9
CGAS-STING Signaling Pathway	2.71	0.0652	3	ATP6V0D2,CCL20,CD70,CSF2,FASLG,IDO1,IFNG,IL36B,MAP1LC3C
Role of Chondrocytes in Rheumatoid Arthritis Signaling Pathway	2.59	0.0625	2.121	IL36B,mir-23 (includes others),MMP1,MMP10,MMP12,MMP13,MMP7,MMP8,MMP9
Tumor Microenvironment Pathway	2.55	0.0556	3	CSF2,FASLG,IDO1,MMP1,MMP10,MMP12,MMP13,MMP7,MMP8,MMP9
Breast Cancer Regulation by Stathmin1	2.47	0.033	0	CCKAR,CCR4,CMKLR2,GLP1R,GPR101,GPR139,GPR141,GPR174,GPR6,HCAR2,HCAR3,HTR1A,HTR1E,HTR2C,KISS1R,MMP9,P2RY10,PRLHR,SSTR1,SSTR5
Activation of anterior HOX genes in hindbrain during early embryogenesis	2.43	0.0661	2.828	HOXA1,HOXA2,HOXA3,HOXA4,HOXB3,HOXB4,HOXD3,HOXD4
IL-17 Signaling	2.42	0.0529	1.897	CCL20,CD70,CSF2,DEFB119,FASLG,IFNG,IL36B,mir-23 (includes others),MMP13,MMP9
Embryonic Stem Cell Differentiation into Cardiac Lineages	2.38	0.3	#NUM!	GATA4,HOXB5,NKX2-5
HOTAIR Regulatory Pathway	2.23	0.0545	1.414	HOXD10,mir-148 (includes others),MMP1,MMP10,MMP12,MMP13,MMP7,MMP8,MMP9
Antimicrobial peptides	2.15	0.102	2.236	BPIFB4,CAMP,LTF,PI3,PLA2G2A
Atherosclerosis Signaling	2.15	0.0588	1.342	IFNG,IL36B,MMP1,MMP13,MMP9,ORM1,PLA2G2A,TPSAB1
Gustation Pathway	2.11	0.0474	-0.378	CACNG2,CACNG5,GABRR1,GLP1R,HTR1A,LIPN,P2RY10,SCNN1B,SCNN1G,TAS2R3
Phagosome Formation	2.11	0.0297	0.229	CCKAR,CCR4,CMKLR2,FCAMR,GLP1R,GPR101,GPR139,GPR141,GPR174,GPR6,HCAR2,HCAR3,HTR1A,HTR1E,HTR2C,KISS1R,P2RY10,PLA2G2A,PRLHR,SSTR1,SSTR5
Transcriptional regulation of testis differentiation	2.08	0.231	#NUM!	GATA4,SRY,WT1
Pathogen Induced Cytokine Storm Signaling Pathway	2.07	0.0366	2.887	CCL18,CCL20,CCL23,CCL7,CD70,CSF2,CXCL10,CXCR3,FASLG,IFNG,IL36B,IL9,XCL1,XCL2
Zn Homeostasis Signaling Pathway	2.05	0.0257	1.512	CCKAR,CCR4,CMKLR2,GLP1R,GPR101,GPR139,GPR141,GPR174,GPR6,HCAR2,HCAR3,HTR1A,HTR1E,HTR2C,IFNG,IL36B,KISS1R,MMP1,MMP10,MMP12,MMP13,MMP7,MMP8,MMP9,P2RY10,PRLHR,SSTR1,SSTR5
Bladder Cancer Signaling	1.87	0.0588	#NUM!	MMP1,MMP10,MMP12,MMP13,MMP7,MMP8,MMP9
Formation of the ureteric bud	1.49	0.143	#NUM!	HOXA11,HOXC11,HOXD11
Interleukin-10 signaling	1.45	0.0889	2	CCL20,CSF2,CXCL10,TIMP1
FAK Signaling	1.43	0.0241	0.626	CAPN6,CCKAR,CCR4,CMKLR2,ELF5,GLP1R,GPR101,GPR139,GPR141,GPR174,GPR6,HCAR2,HCAR3,HTR1A,HTR1E,HTR2C,IL13RA2,IL2RA,IL31RA,KISS1R,MMP9,P2RY10,PRLHR,SSTR1,SSTR5
Role of IL-17F in Allergic Inflammatory Airway Diseases	1.43	0.087	#NUM!	CCL7,CSF2,CXCL10,MMP13
G-Protein Coupled Receptor Signaling	1.43	0.0266	-0.243	CCKAR,CCR4,CMKLR2,GLP1R,GPR101,GPR139,GPR141,GPR174,GPR6,HCAR2,HCAR3,HTR1A,HTR1E,HTR2C,KISS1R,P2RY10,PRLHR,SSTR1,SSTR5
Differential Regulation of Cytokine Production in Intestinal Epithelial Cells by IL-17A and IL-17F	1.43	0.13	#NUM!	CSF2,IFNG,IL9
Interleukin-4 and Interleukin-13 signaling	1.4	0.0541	1.633	FASLG,IL13RA2,MMP1,MMP9,SAA1,TIMP1
Macrophage Classical Activation Signaling Pathway	1.4	0.0426	2.646	CCL20,CD70,CSF2,CXCL10,FASLG,IFNG,IL36B,mir-27 (includes others)
Signaling by TGFBR3	1.34	0.08	1	mir-23 (includes others),mir-27 (includes others),MYOD1,TIMP1
Leukocyte Extravasation Signaling	1.33	0.0412	1.89	MMP1,MMP10,MMP12,MMP13,MMP7,MMP8,MMP9,TIMP1
Adrenergic Receptor Signaling Pathway (Enhanced)	1.29	0.0404	-1.414	ATP6V0D2,CACNG2,CACNG5,CD70,CSF2,FASLG,IFNG,IL36B
Cardiogenesis	1.28	0.111	#NUM!	GATA4,HAND2,NKX2-5
Pulmonary Healing Signaling Pathway	1.25	0.0396	2.646	CSF2,MMP1,MMP10,MMP12,MMP13,MMP7,MMP8,MMP9
Pathogenesis of Multiple Sclerosis	1.25	0.222	#NUM!	CXCL10,CXCR3
Wound Healing Signaling Pathway	1.23	0.0361	2.828	CD70,CSF2,FASLG,IFNG,IL36B,MMP1,MMP10,MMP8,MMP9
Glucocorticoid Receptor Signaling	1.21	0.0267	#NUM!	CSF2,HP,IFNG,IL13RA2,IL2RA,IL31RA,IL9,KRT31,KRT33A,KRT75,KRT80,MMP1,MMP13,MMP8,MMP9,PLA2G2A
Role of IL-17A in Arthritis	1.18	0.069	#NUM!	CCL20,CCL7,MMP1,MMP13
RUNX1 and FOXP3 control the development of regulatory T lymphocytes (Tregs)	1.18	0.2	#NUM!	IFNG,IL2RA
LXR/RXR Activation	1.16	0.0462	-0.447	CCL7,IL36B,MMP9,ORM1,SAA1,SAA2
Multiple Sclerosis Signaling Pathway	1.1	0.0365	2.828	CAPN6,CD70,CSF2,FASLG,IFNG,IL2RA,IL36B,MMP9
Role of Osteoclasts in Rheumatoid Arthritis Signaling Pathway	1.07	0.0316	1.414	ADAM29,CSF2,IFNG,MMP1,MMP10,MMP12,MMP13,MMP7,MMP8,MMP9
Neurotransmitter receptors and postsynaptic signal transmission	1.05	0.167	#NUM!	GLRA1,GLRA3
Advanced glycosylation endproduct receptor signaling	0.996	0.154	#NUM!	S100A12,SAA1
Nephron development	0.996	0.154	#NUM!	IRX2,WT1
Histamine Biosynthesis	0.973	1	#NUM!	HDC
Hepatic Fibrosis / Hepatic Stellate Cell Activation	0.944	0.0365	#NUM!	CXCR3,FASLG,IFNG,MMP1,MMP13,MMP9,TIMP1
IL-33 Signaling Pathway	0.923	0.0359	2.449	AREG,CSF2,IFNG,IL36B,MMP12,MMP9,TPSAB1
FXR/RXR Activation	0.923	0.0359	-1.89	CD70,CSF2,FASLG,FOXA2,G6PC2,IFNG,IL36B
YAP1- and WWTR1 (TAZ)-stimulated gene expression	0.906	0.133	#NUM!	GATA4,NKX2-5
DAP12 interactions	0.849	0.0698	#NUM!	CLEC5A,KLRC2,TREM1
Oncostatin M Signaling	0.849	0.0698	#NUM!	CHI3L1,MMP1,MMP13
Specification of the neural plate border	0.819	0.118	#NUM!	PAX3,TFAP2B
IL-17A Signaling in Fibroblasts	0.811	0.05	#NUM!	CCL7,CSF2,mir-23 (includes others),MMP1
HIF1α Signaling	0.811	0.0333	2.449	MMP1,MMP10,MMP12,MMP13,MMP7,MMP8,MMP9
Transcriptional Regulatory Network in Embryonic Stem Cells	0.811	0.0366	1.342	ESX1,FOXD3,GATA4,GDF3,GSX2,LHX5
Role of OCT4 in Mammalian Embryonic Stem Cell Pluripotency	0.811	0.0652	#NUM!	FOXA2,FOXD3,IGF2BP1
Formation of definitive endoderm	0.811	0.111	#NUM!	FOXA2,GATA4
Formation of the nephric duct	0.811	0.111	#NUM!	HOXA6,HOXB4
Differential Regulation of Cytokine Production in Macrophages and T Helper Cells by IL-17A and IL-17F	0.811	0.111	#NUM!	CSF2,IL9
Sensory perception of taste	0.799	0.0638	#NUM!	SCNN1B,SCNN1G,TAS2R3
IL-13 Signaling Pathway	0.799	0.0403	1.342	CHI3L1,DEFB119,FOXA2,IL13RA2,POSTN
Regulation of Insulin-like Growth Factor (IGF) transport and uptake by IGFBPs	0.799	0.0403	2.236	AFP,DMP1,IGFBP2,MMP1,TIMP1
Neutrophil degranulation	0.776	0.0251	3.464	CAMP,CHI3L1,CLEC12A,CLEC5A,HP,LTF,MCEMP1,MMP8,MMP9,ORM1,RETN,S100A12
Cardiac Hypertrophy Signaling (Enhanced)	0.761	0.0242	2.828	CACNG2,CACNG5,CD70,CSF2,FASLG,GATA4,HAND2,IFNG,IL13RA2,IL2RA,IL31RA,IL36B,NKX2-5
Colorectal Cancer Metastasis Signaling	0.752	0.0295	2.646	IFNG,MMP1,MMP10,MMP12,MMP13,MMP7,MMP8,MMP9
ABRA Signaling Pathway	0.743	0.0455	0	GATA4,HAND2,MMP9,MYOD1
Th1 and Th2 Activation Pathway	0.739	0.0341	#NUM!	CCR4,CXCR3,ICOS,IFNG,IL2RA,IL9
Pulmonary Fibrosis Idiopathic Signaling Pathway	0.739	0.0276	2.121	AREG,MMP1,MMP10,MMP12,MMP13,MMP7,MMP8,MMP9,TERT
Neuroprotective Role of THOP1 in Alzheimer's Disease	0.732	0.0379	#NUM!	IFNG,KLK5,MMP9,SRY,TPSAB1
Erythropoietin Signaling Pathway	0.706	0.0331	-1.633	CD70,CSF2,FASLG,HBG1,IFNG,IL36B
Role of Hypercytokinemia/hyperchemokinemia in the Pathogenesis of Influenza	0.706	0.0435	#NUM!	AREG,CXCL10,IFNG,IL36B
Role of Cytokines in Mediating Communication between Immune Cells	0.681	0.0545	#NUM!	CSF2,IFNG,IL36B
White Adipose Tissue Browning Pathway	0.669	0.036	-0.447	CACNG2,CACNG5,CAMP,HOXC9,PRKG2
Glycine Biosynthesis III	0.66	0.333	#NUM!	AGXT
Regulation of RUNX1 Expression and Activity	0.66	0.0833	#NUM!	H19,mir-27 (includes others)
Th2 Pathway	0.66	0.0355	0.447	CCR4,ICOS,IFNG,IL2RA,IL9
Acute Phase Response Signaling	0.639	0.0314	#NUM!	HP,IL36B,ORM1,RBP3,SAA1,SAA2
NOD1/2 Signaling Pathway	0.625	0.0311	1.633	CD70,CSF2,DEFA5,FASLG,IFNG,IL36B
Cardiomyocyte Differentiation via BMP Receptors	0.614	0.0769	#NUM!	GATA4,NKX2-5
IL-17A Signaling in Gastric Cells	0.614	0.0769	#NUM!	CCL20,CXCL10
Assembly of collagen fibrils and other multimeric structures	0.608	0.0492	#NUM!	MMP13,MMP7,MMP9
Role of Pattern Recognition Receptors in Recognition of Bacteria and Viruses	0.55	0.0325	#NUM!	CD70,CSF2,FASLG,IFNG,IL36B
TNFs bind their physiological receptors	0.541	0.069	#NUM!	CD70,FASLG
Parkinson's Signaling Pathway	0.526	0.0255	1.414	ATP6V0D2,CACNG2,CACNG5,CD70,CSF2,FASLG,IFNG,IL36B
PXR/RXR Activation	0.525	0.0448	#NUM!	ABCC3,FOXA2,HMGCS2
HMGB1 Signaling	0.509	0.0312	#NUM!	CD70,CSF2,FASLG,IFNG,IL36B
FasL/ CD95L signaling	0.501	0.2	#NUM!	FASLG
Formation of lateral plate mesoderm	0.501	0.2	#NUM!	GATA4
Lipid particle organization	0.435	0.167	#NUM!	CIDEA
Tryptophan Degradation to 2-amino-3-carboxymuconate Semialdehyde	0.435	0.167	#NUM!	IDO1
Extra-nuclear estrogen signaling	0.435	0.04	#NUM!	AREG,MMP7,MMP9
NAFLD Signaling Pathway	0.435	0.0268	1.633	CD70,CSF2,FASLG,G6PC2,IFNG,IL36B
Hepatic Cholestasis	0.435	0.0267	1.633	ABCC3,CD70,CSF2,FASLG,IFNG,IL36B
Glycation Signaling Pathway	0.435	0.0267	2.449	CD70,CSF2,FASLG,IFNG,IL36B,MMP9
GPCR-Mediated Integration of Enteroendocrine Signaling Exemplified by an L Cell	0.435	0.0395	#NUM!	CCKAR,GLP1R,SSTR5
Transcriptional regulation by the AP-2 (TFAP2) family of transcription factors	0.427	0.0556	#NUM!	PITX2,TFAP2B
Maturity Onset Diabetes of Young (MODY) Signaling	0.419	0.0385	#NUM!	CACNG2,CACNG5,FOXA2
Role of Osteoblasts, Osteoclasts and Chondrocytes in Rheumatoid Arthritis	0.419	0.0262	#NUM!	CSF2,IFNG,IL36B,MMP1,MMP13,MMP8
TREM1 Signaling	0.414	0.038	#NUM!	CCL7,CSF2,TREM1
Role of MAPK Signaling in Inhibiting the Pathogenesis of Influenza	0.414	0.038	#NUM!	CXCL10,IFNG,PLA2G2A
Glycosaminoglycan metabolism	0.411	0.0315	0	FMOD,HPSE2,KERA,NDST4
Role of JAK family kinases in IL-6-type Cytokine Signaling	0.396	0.037	#NUM!	MMP1,SERPINA5,TIMP1
Ion channel transport	0.381	0.0273	2.236	ATP6V0D2,SCNN1B,SCNN1G,STOML3,TRPM8
Osteoarthritis Pathway	0.38	0.0252	2	H19,MMP1,MMP10,MMP12,MMP13,MMP9
Estrogen Receptor Signaling	0.378	0.0218	2.449	CACNG2,CACNG5,MMP1,MMP10,MMP12,MMP13,MMP7,MMP8,MMP9
Role of MAPK Signaling in the Pathogenesis of Influenza	0.378	0.0357	#NUM!	CXCL10,IFNG,PLA2G2A
Histidine catabolism	0.378	0.125	#NUM!	HDC
NFE2L2 regulating MDR associated enzymes	0.378	0.125	#NUM!	ABCC3
cAMP-mediated signaling	0.378	0.0249	0	CCR4,GLP1R,HCAR2,HCAR3,HTR1A,HTR1E
Senescence Pathway	0.365	0.0233	2	CACNG2,CACNG5,CAPN6,ELF5,GATA4,SAA1,SAA2
Regulation of beta-cell development	0.365	0.0476	#NUM!	FOXA2,PTF1A
Erythrocytes take up oxygen and release carbon dioxide	0.346	0.111	#NUM!	RHAG
STAT3 Pathway	0.346	0.0288	#NUM!	IL13RA2,IL2RA,IL31RA,IL9
TAK1-dependent IKK and NF-kappa-B activation	0.346	0.0455	#NUM!	S100A12,SAA1
Regulation of the Epithelial Mesenchymal Transition by Growth Factors Pathway	0.346	0.0258	2	CD70,FASLG,HMGA2,MMP1,MMP9
Autism Signaling Pathway	0.346	0.0227	1.89	CACNG2,CACNG5,CD70,CSF2,FASLG,IFNG,IL36B
Tuberculosis Latent Signaling Pathway	0.346	0.0333	#NUM!	CD70,FASLG,HCAR2
BMP signaling pathway	0.346	0.0333	#NUM!	HOXC9,NKX2-5,PITX2
Defensins	0.341	0.0444	#NUM!	DEFA5,DEFB119
CDX Gastrointestinal Cancer Signaling Pathway	0.336	0.0254	-2.236	CD70,CSF2,FASLG,IFNG,IL36B
Cachexia Signaling Pathway	0.334	0.0214	2.828	CAPN6,CD70,CSF2,FASLG,GDF15,IFNG,IL36B,MYOD1
Ketone body metabolism	0.334	0.1	#NUM!	HMGCS2
Interleukin-9 signaling	0.334	0.1	#NUM!	IL9
Iron homeostasis signaling pathway	0.33	0.0276	#NUM!	ATP6V0D2,GDF15,HBG1,HP
Interleukin-2 family signaling	0.328	0.0426	#NUM!	CSF2,IL2RA
Gαi Signaling	0.328	0.0274	0	CCR4,HCAR2,HTR1A,HTR1E
NFE2L2 regulating tumorigenic genes	0.317	0.0909	#NUM!	AREG
Co-stimulation by ICOS	0.317	0.0909	#NUM!	ICOS
NAD biosynthesis II (from tryptophan)	0.317	0.0909	#NUM!	IDO1
TGF-β Signaling	0.317	0.0309	#NUM!	HOXC9,NKX2-5,PITX2
DNA Methylation and Transcriptional Repression Signaling	0.317	0.0306	#NUM!	FOXA2,HOXB3,TCF23
Crosstalk between Dendritic Cells and Natural Killer Cells	0.317	0.0306	#NUM!	CSF2,FASLG,IFNG
Dilated Cardiomyopathy Signaling Pathway	0.317	0.0265	#NUM!	CACNG2,CACNG5,DES,DSG2
nNOS Signaling in Skeletal Muscle Cells	0.317	0.04	#NUM!	CACNG2,CACNG5
Glutaminergic Receptor Signaling Pathway (Enhanced)	0.317	0.0215	0	CACNG2,CACNG5,DGKK,GABRR1,PLA2G2A,SLC17A1,SLC1A6
Transcriptional regulation by RUNX2	0.317	0.0392	#NUM!	HAND2,MMP13
FAT10 Cancer Signaling Pathway	0.317	0.0392	#NUM!	HOXB9,IFNG
Presynaptic depolarization and calcium channel opening	0.317	0.0833	#NUM!	CACNG2
Reversible hydration of carbon dioxide	0.317	0.0833	#NUM!	CA3
Lysine catabolism	0.317	0.0833	#NUM!	SLC25A21
Specification of primordial germ cells	0.317	0.0833	#NUM!	PDPN
Hematopoiesis from Multipotent Stem Cells	0.317	0.0833	#NUM!	CSF2
Ketogenesis	0.317	0.0833	#NUM!	HMGCS2
Corticotropin Releasing Hormone Signaling	0.311	0.0258	#NUM!	CACNG2,CACNG5,FASLG,IVL
Axonal Guidance Signaling	0.306	0.0193	#NUM!	ADAM29,ADAMDEC1,ADAMTS20,MMP1,MMP10,MMP12,MMP13,MMP7,MMP8,MMP9
Erythrocytes take up carbon dioxide and release oxygen	0.298	0.0769	#NUM!	RHAG
POU5F1 (OCT4), SOX2, NANOG activate genes related to proliferation	0.298	0.0769	#NUM!	FOXD3
Passive transport by Aquaporins	0.298	0.0769	#NUM!	AQP5
Extracellular matrix organization	0.289	0.028	#NUM!	DMP1,FMOD,IBSP
Post-translational protein phosphorylation	0.289	0.028	#NUM!	AFP,DMP1,TIMP1
Interleukin-3, Interleukin-5 and GM-CSF signaling	0.289	0.0357	#NUM!	CSF2,IL2RA
Acetylcholine binding and downstream events	0.289	0.0714	#NUM!	CHRNA9
LGI-ADAM interactions	0.289	0.0714	#NUM!	CACNG2
Tryptophan catabolism	0.289	0.0714	#NUM!	IDO1
Formation of axial mesoderm	0.289	0.0714	#NUM!	FOXA2
Role of IL-17A in Psoriasis	0.289	0.0714	#NUM!	CCL20
Factors involved in megakaryocyte development and platelet production	0.288	0.0278	#NUM!	GATA4,GATA5,HBG1
Telomerase Signaling	0.288	0.0278	#NUM!	ELF5,IL2RA,TERT
Insulin Secretion Signaling Pathway	0.283	0.0211	1	CACNG2,CACNG5,CCKAR,GLP1R,SCNN1B,SCNN1G
Serotonin Receptor Signaling	0.283	0.0191	-0.333	CACNG2,CACNG5,G6PC2,HTR1A,HTR1E,HTR2C,MMP9,PLA2G2A,TRPM8
Dermatan Sulfate Biosynthesis (Late Stages)	0.256	0.0333	#NUM!	CHST4,NDST4
Caspase activation via Death Receptors in the presence of ligand	0.255	0.0625	#NUM!	FASLG
FOXO-mediated transcription of cell death genes	0.255	0.0625	#NUM!	FASLG
Mevalonate Pathway I	0.255	0.0625	#NUM!	HMGCS2
Transcriptional and post-translational regulation of MITF-M expression and activity	0.246	0.0323	#NUM!	FOXD3,PAX3
MSP-RON Signaling Pathway	0.246	0.0323	#NUM!	IFNG,KLK5
Neurovascular Coupling Signaling Pathway	0.245	0.0214	0	CACNG2,CACNG5,GABRR1,PLA2G2A,PRKG2
Amyotrophic Lateral Sclerosis Signaling	0.243	0.0256	#NUM!	CACNG2,CACNG5,CAPN6
Chondroitin Sulfate Biosynthesis (Late Stages)	0.243	0.0317	#NUM!	CHST4,NDST4
O-linked glycosylation	0.239	0.0254	#NUM!	ADAMTS20,CHST4,GALNT5
SPINK1 Pancreatic Cancer Pathway	0.23	0.0308	#NUM!	KLK5,MMP12
Nitric Oxide Signaling in the Cardiovascular System	0.23	0.025	#NUM!	CACNG2,CACNG5,PRKG2
Mitochondrial unfolded protein response (UPRmt)	0.23	0.0556	#NUM!	DEFA5
Glyoxylate metabolism and glycine degradation	0.212	0.0526	#NUM!	AGXT
p38 MAPK Signaling	0.209	0.0242	#NUM!	FASLG,IL36B,PLA2G2A
Glutamate Receptor Signaling	0.209	0.0294	#NUM!	SLC17A1,SLC1A6
Th1 Pathway	0.207	0.024	#NUM!	CXCR3,ICOS,IFNG
Role of JAK1 and JAK3 in γc Cytokine Signaling	0.207	0.029	#NUM!	IL2RA,IL9
SUMOylation of transcription factors	0.207	0.05	#NUM!	TFAP2B
Superpathway of Geranylgeranyldiphosphate Biosynthesis I (via Mevalonate)	0.207	0.05	#NUM!	HMGCS2
Apelin Liver Signaling Pathway	0.207	0.05	#NUM!	EDN2
Gαs Signaling	0.204	0.0236	#NUM!	GLP1R,HCAR2,HCAR3
Glioma Invasiveness Signaling	0.199	0.0282	#NUM!	MMP9,TIMP1
Chondroitin Sulfate Biosynthesis	0.199	0.0282	#NUM!	CHST4,NDST4
ROBO SLIT Signaling Pathway	0.198	0.0233	#NUM!	MMP7,PAX1,PAX3
TR/RXR Activation	0.188	0.0229	#NUM!	HP,mir-221 (includes others),mir-27 (includes others)
Dermatan Sulfate Biosynthesis	0.188	0.0274	#NUM!	CHST4,NDST4
GABA Receptor Signaling	0.179	0.0226	#NUM!	CACNG2,CACNG5,GABRR1
IL-27 Signaling Pathway	0.178	0.0224	#NUM!	CSF2,CXCR3,IFNG
Signaling by NODAL	0.178	0.0435	#NUM!	CER1
Tryptophan Degradation III (Eukaryotic)	0.178	0.0435	#NUM!	IDO1
Cardiac Hypertrophy Signaling	0.178	0.0192	#NUM!	CACNG2,CACNG5,GATA4,HAND2,NKX2-5
Synaptic Long Term Depression	0.178	0.0202	0	CACNG2,CACNG5,PLA2G2A,PRKG2
Cerebral Malformation Signaling Pathway	0.178	0.0219	#NUM!	IL36B,mir-27 (includes others),MMP9
Neuroinflammation Signaling Pathway	0.178	0.0182	1	CXCL10,FASLG,GABRR1,IFNG,MMP9,PLA2G2A
PI3K/AKT Signaling	0.178	0.02	#NUM!	GDF15,IL13RA2,IL2RA,IL31RA
Interleukin-6 family signaling	0.178	0.0417	#NUM!	IL31RA
RAS processing	0.178	0.0417	#NUM!	PRKG2
Role of Lipids/Lipid Rafts in the Pathogenesis of Influenza	0.178	0.0417	#NUM!	IFNG
Tumoricidal Function of Hepatic Natural Killer Cells	0.178	0.0417	#NUM!	FASLG
Natural Killer Cell Signaling	0.171	0.0197	#NUM!	FASLG,IFNG,KLRC2,ULBP3
GABAergic Receptor Signaling Pathway (Enhanced)	0.171	0.0214	#NUM!	CACNG2,CACNG5,GABRR1
Incretin synthesis, secretion, and inactivation	0.171	0.04	#NUM!	GATA4
Metabolism of cofactors	0.171	0.04	#NUM!	PRKG2
DDX58/IFIH1-mediated induction of interferon-alpha/beta	0.161	0.0247	#NUM!	S100A12,SAA1
The Visual Cycle	0.16	0.0385	#NUM!	RBP3
DHCR24 Signaling Pathway	0.16	0.021	#NUM!	ORM1,SAA1,SAA2
Neutrophil Extracellular Trap Signaling Pathway	0.158	0.0171	1.134	CAMP,DEFA5,IFNG,LTF,MMP9,PLA2G2A,VSTM1
Role of Tissue Factor in Cancer	0.158	0.0191	#NUM!	CSF2,MMP1,MMP13,MMP9
Effects of PIP2 hydrolysis	0.158	0.037	#NUM!	DGKK
Digestion	0.158	0.037	#NUM!	GUCA2A
Role of JAK1, JAK2 and TYK2 in Interferon Signaling	0.158	0.037	#NUM!	IFNG
Transport of bile salts and organic acids, metal ions and amine compounds	0.155	0.0238	#NUM!	RHAG,SLC22A6
Activin Inhibin Signaling Pathway	0.149	0.0188	1	IL36B,MMP7,PAX1,PAX3
PIP3 activates AKT signaling	0.149	0.0203	#NUM!	AREG,ICOS,TRAT1
Nicotinate metabolism	0.143	0.0345	#NUM!	NNMT
Myogenesis	0.143	0.0345	#NUM!	MYOD1
Paracetamol ADME	0.143	0.0345	#NUM!	ABCC3
Factors Promoting Cardiogenesis in Vertebrates	0.142	0.0199	#NUM!	CER1,GATA4,NKX2-5
Calcium Signaling	0.138	0.0183	#NUM!	CACNG2,CACNG5,CHRNA9,TRPM8
FOXO-mediated transcription of oxidative stress, metabolic and neuronal genes	0.138	0.0333	#NUM!	RETN
Regulation of CDH11 Expression and Function	0.138	0.0333	#NUM!	HOXC8
Signaling by BMP	0.136	0.0323	#NUM!	CER1
Glutamate binding, activation of AMPA receptors and synaptic plasticity	0.136	0.0323	#NUM!	CACNG2
Transcriptional regulation of brown and beige adipocyte differentiation	0.136	0.0323	#NUM!	CIDEA
Glutathione Redox Reactions I	0.136	0.0323	#NUM!	GPX8
Superpathway of Cholesterol Biosynthesis	0.136	0.0323	#NUM!	HMGCS2
RIPK1-mediated regulated necrosis	0.129	0.0312	#NUM!	FASLG
Turbulent (oscillatory, disturbed) flow shear stress activates signaling by PIEZO1 and integrins in endothelial cells	0.129	0.0312	#NUM!	CAPN6
MAPK6/MAPK4 signaling	0.129	0.0215	#NUM!	IGF2BP1,MMP10
Heparan Sulfate Biosynthesis (Late Stages)	0.129	0.0215	#NUM!	CHST4,NDST4
Inhibition of Angiogenesis by TSP1	0.124	0.0303	#NUM!	MMP9
Immunogenic Cell Death Signaling Pathway	0.124	0.0211	#NUM!	CXCL10,IFNG
Preeclampsia Signaling Pathway	0.124	0.0186	#NUM!	IL36B,MMP9,TIMP1
Role of NFAT in Cardiac Hypertrophy	0.124	0.0175	#NUM!	CACNG2,CACNG5,GATA4,NKX2-5
LPS/IL-1 Mediated Inhibition of RXR Function	0.124	0.0168	#NUM!	ABCC3,CHST4,HMGCS2,IL36B,NDST4
Necroptosis Signaling Pathway	0.123	0.0185	#NUM!	CAPN6,FASLG,PLA2G2A
Cargo concentration in the ER	0.122	0.0294	#NUM!	AREG
Oxytocin in Spinal Neurons Signaling Pathway	0.121	0.0286	#NUM!	PRKG2
GPVI-mediated activation cascade	0.121	0.0286	#NUM!	PDPN
Transcriptional Regulation by NPAS4	0.121	0.0286	#NUM!	SYT10
Coagulation System	0.121	0.0286	#NUM!	SERPINA5
IL-9 Signaling	0.121	0.0286	#NUM!	IL9
Striated Muscle Contraction	0.115	0.0278	#NUM!	DES
Formation of the dystrophin-glycoprotein complex (DGC)	0.115	0.0278	#NUM!	SGCZ
Heparan Sulfate Biosynthesis	0.115	0.02	#NUM!	CHST4,NDST4
Detoxification of Reactive Oxygen Species	0.113	0.027	#NUM!	GPX8
Mitochondrial Fatty Acid Beta-Oxidation	0.113	0.027	#NUM!	ACOT12
Gene and protein expression by JAK-STAT signaling after IL-12 stimulation	0.113	0.027	#NUM!	IFNG
Interferon Signaling	0.113	0.027	#NUM!	IFNG
Cell Cycle Regulation by BTG Family Proteins	0.108	0.0263	#NUM!	HOXB9
MIF-mediated Glucocorticoid Regulation	0.108	0.0263	#NUM!	PLA2G2A
Orexin Signaling Pathway	0.108	0.0165	1	ATP6V0D2,CACNG2,CACNG5,PLA2G2A
Pancreatic Secretion Signaling Pathway	0.108	0.0165	#NUM!	AQP5,CA3,CCKAR,LIPN
IL-12 Signaling and Production in Macrophages	0.108	0.0165	1	CSF2,CXCR3,IFNG,ORM1
Formation of Fibrin Clot (Clotting Cascade)	0.105	0.0256	#NUM!	SERPINA5
Tuberculosis Active Signaling Pathway	0.105	0.0163	-2	ATP6V0D2,CD70,FASLG,IFNG
Androgen Signaling	0.105	0.0171	#NUM!	CACNG2,CACNG5,SRY
Apoptosis Signaling	0.105	0.0189	#NUM!	CAPN6,FASLG
Neurotransmitter release cycle	0.105	0.025	#NUM!	SLC1A6
Class C/3 (Metabotropic glutamate/pheromone receptors)	0.105	0.025	#NUM!	TAS2R3
Transport of inorganic cations/anions and amino acids/oligopeptides	0.104	0.0187	#NUM!	SLC17A1,SLC1A6
WNK Renal Signaling Pathway	0.103	0.0185	#NUM!	SCNN1B,SCNN1G
Dopamine-DARPP32 Feedback in cAMP Signaling	0.103	0.0169	#NUM!	CACNG2,CACNG5,PRKG2
Docosahexaenoic Acid (DHA) Signaling	0.0981	0.0159	-1	CCL20,FASLG,PLA2G2A,SYT10
Membrane Repair Signaling Pathway	0.0964	0.0182	#NUM!	CAPN6,SYT10
Signaling by SCF-KIT	0.0946	0.0233	#NUM!	MMP9
Transport of vitamins, nucleosides, and related molecules	0.0946	0.0233	#NUM!	LCN9
Intrinsic Prothrombin Activation Pathway	0.0946	0.0233	#NUM!	KLK5
Antigen Presentation Pathway	0.0946	0.0233	#NUM!	IFNG
Aspirin ADME	0.089	0.0227	#NUM!	ABCC3
PD-1, PD-L1 cancer immunotherapy pathway	0.089	0.0175	#NUM!	IFNG,IL2RA
Role of MAPK Signaling in Promoting the Pathogenesis of Influenza	0.089	0.0175	#NUM!	ATP6V0D2,PLA2G2A
Signaling by Insulin receptor	0.0889	0.0222	#NUM!	ATP6V0D2
Bile acid and bile salt metabolism	0.0889	0.0222	#NUM!	ABCC3
Carboxyterminal post-translational modifications of tubulin	0.0889	0.0222	#NUM!	AGBL1
Hepatitis B Chronic Liver Pathogenesis Signaling Pathway	0.0879	0.016	#NUM!	CXCL10,FASLG,MMP9
MIF Regulation of Innate Immunity	0.0879	0.0217	#NUM!	PLA2G2A
IL-23 Signaling Pathway	0.0879	0.0217	#NUM!	CSF2
Myocardin Signaling Pathway	0.0879	0.0171	#NUM!	MYOD1,NKX2-5
Antioxidant Action of Vitamin C	0.0879	0.0171	#NUM!	CSF2,PLA2G2A
Production of Nitric Oxide and Reactive Oxygen Species in Macrophages	0.0854	0.0156	#NUM!	HOXA10,IFNG,ORM1
Binding and Uptake of Ligands by Scavenger Receptors	0.0854	0.0168	#NUM!	HP,SAA1
Regulation of lipid metabolism by PPARalpha	0.0854	0.0168	#NUM!	G0S2,HMGCS2
GPCR-Mediated Nutrient Sensing in Enteroendocrine Cells	0.0854	0.0168	#NUM!	CACNG2,CACNG5
Fc Epsilon RI Signaling	0.0851	0.0167	#NUM!	CSF2,PLA2G2A
MSP-RON Signaling in Macrophages Pathway	0.0851	0.0167	#NUM!	IFNG,KLK5
Hepatic Fibrosis Signaling Pathway	0.0851	0.0144	#NUM!	CACNG2,CACNG5,IL36B,MMP1,MMP13,TIMP1
iNOS Signaling	0.0809	0.0204	#NUM!	IFNG
Role of NANOG in Mammalian Embryonic Stem Cell Pluripotency	0.0799	0.0163	#NUM!	FOXD3,GATA4
MYC Mediated Apoptosis Signaling	0.0799	0.02	#NUM!	FASLG
nNOS Signaling in Neurons	0.0799	0.02	#NUM!	CAPN6
Acetylcholine Receptor Signaling Pathway	0.0799	0.0152	#NUM!	CACNG2,CACNG5,CHRNA9
GAIT Translation Signaling Pathway	0.0799	0.0147	-1	CCR4,IFNG,ORM1,RPS4Y2
Amyloid fiber formation	0.0799	0.0161	#NUM!	LTF,SAA1
Oxytocin in Brain Signaling Pathway	0.0752	0.0149	#NUM!	CACNG2,CACNG5,PLA2G2A
Apoptotic execution phase	0.0752	0.0192	#NUM!	DSG2
Amyloid Processing	0.0752	0.0192	#NUM!	CAPN6
Adrenomedullin signaling pathway	0.0752	0.0149	#NUM!	IL36B,PRKG2,TFAP2B
Signaling by EGFR	0.0721	0.0189	#NUM!	AREG
Insulin Receptor Signaling	0.0704	0.0155	#NUM!	SCNN1B,SCNN1G
Cardiac conduction	0.0704	0.0154	#NUM!	GATA4,NKX2-5
Warburg Effect Signaling Pathway	0.0704	0.0154	#NUM!	IL9,mir-23 (includes others)
G Beta Gamma Signaling	0.0704	0.0154	#NUM!	CACNG2,CACNG5
Amino acids regulate mTORC1	0.0692	0.0182	#NUM!	ATP6V0D2
Sensory processing of sound by outer hair cells of the cochlea	0.0692	0.0182	#NUM!	CHRNA9
Response to elevated platelet cytosolic Ca2+	0.0678	0.0152	#NUM!	ORM1,TIMP1
CD27 Signaling in Lymphocytes	0.0678	0.0179	#NUM!	CD70
FAT10 Signaling Pathway	0.0678	0.0179	#NUM!	IFNG
Oxytocin Signaling Pathway	0.0674	0.0139	0	CACNG2,CACNG5,PLA2G2A,PRKG2
Neurexins and neuroligins	0.0666	0.0175	#NUM!	SYT10
Folate Signaling Pathway	0.0666	0.0175	#NUM!	mir-138 (includes others)
Cancer Drug Resistance by Drug Efflux	0.0629	0.0172	#NUM!	mir-27 (includes others)
Role of PKR in Interferon Induction and Antiviral Response	0.0609	0.0145	#NUM!	FASLG,IFNG
Cell surface interactions at the vascular wall	0.0609	0.0138	#NUM!	FCAMR,MMP1,TREM1
Visual phototransduction	0.0609	0.0167	#NUM!	RBP3
Iron uptake and transport	0.0609	0.0167	#NUM!	ATP6V0D2
GABA receptor activation	0.0609	0.0167	#NUM!	GABRR1
GADD45 Signaling	0.0609	0.0167	#NUM!	WT1
Retinoic acid Mediated Apoptosis Signaling	0.0575	0.0164	#NUM!	IFNG
Xenobiotic Metabolism PXR Signaling Pathway	0.0569	0.0136	#NUM!	ABCC3,CHST4,NDST4
Triacylglycerol Degradation	0.0555	0.0161	#NUM!	NDST4
MSP-RON Signaling in Cancer Cells Pathway	0.0548	0.014	#NUM!	ELF5,KLK5
Primary Immunodeficiency Signaling	0.0548	0.0159	#NUM!	ICOS
IL-2 Signaling	0.0548	0.0159	#NUM!	IL2RA
G alpha (s) signalling events	0.0529	0.0138	#NUM!	GLP1R,NPS
Peroxisomal protein import	0.0529	0.0156	#NUM!	AGXT
Role of JAK2 in Hormone-like Cytokine Signaling	0.0499	0.0154	#NUM!	PAEP
Induction of Apoptosis by HIV1	0.047	0.0152	#NUM!	FASLG
Role of PI3K/AKT Signaling in the Pathogenesis of Influenza	0.0463	0.0149	#NUM!	IFNG
Endocannabinoid Neuronal Synapse Pathway	0.0463	0.0133	#NUM!	CACNG2,CACNG5
NAD Signaling Pathway	0.0463	0.0132	#NUM!	HMGCS2,PRDM13
Vitamin K Signaling Pathway	0.0463	0.0147	#NUM!	GDF15
IL-17A Signaling in Airway Cells	0.0463	0.0147	#NUM!	CCL20
Phospholipases	0.0463	0.0147	#NUM!	PLA2G2A
Macroautophagy	0.0437	0.0145	#NUM!	MAP1LC3C
GM-CSF Signaling	0.0411	0.0143	#NUM!	CSF2
High laminar flow shear stress activates signaling by PIEZO1 and PECAM1:CDH5:KDR in endothelial cells	0.0386	0.0141	#NUM!	CAPN6
COPII-mediated vesicle transport	0.0326	0.0137	#NUM!	AREG
Olfactory Signaling Pathway	0.0303	0.0135	#NUM!	OR51E1
CLEAR Signaling Pathway	0	0.00351	#NUM!	ATP6V0D2
ID1 Signaling Pathway	0	0.00985	#NUM!	CHRNA9,MMP9
SNARE Signaling Pathway	0	0.00725	#NUM!	SYT10
Ribonucleotide Reductase Signaling Pathway	0	0.00575	#NUM!	MMP9
IL-10 Signaling	0	0.0129	#NUM!	IFNG,IL36B
Macrophage Alternative Activation Signaling Pathway	0	0.00518	#NUM!	IL36B
Neuregulin Signaling	0	0.00847	#NUM!	AREG
Circadian Rhythm Signaling	0	0.0111	#NUM!	CACNG2,CACNG5,PRKG2
Huntington's Disease Signaling	0	0.00348	#NUM!	CAPN6
Chaperone Mediated Autophagy Signaling Pathway	0	0.0125	-1.89	ATP6V0D2,MMP1,MMP10,MMP12,MMP13,MMP7,MMP8,MMP9
Myelination Signaling Pathway	0	0.00304	#NUM!	mir-23 (includes others)
ISGylation Signaling Pathway	0	0.00917	#NUM!	IFNG
Microautophagy Signaling Pathway	0	0.00621	#NUM!	MAP1LC3C
NFKBIE Signaling Pathway	0	0.00444	#NUM!	CD70,FASLG
Sertoli Cell-Germ Cell Junction Signaling Pathway (Enhanced)	0	0.0127	#NUM!	MMP8,MMP9,PRKG2
Aryl Hydrocarbon Receptor Signaling	0	0.00549	#NUM!	FASLG
p53 Signaling	0	0.0102	#NUM!	WT1
Meiotic synapsis	0	0.0128	#NUM!	SYCE1
Potassium Channels	0	0.00971	#NUM!	KCNB2
Glycerophospholipid biosynthesis	0	0.00775	#NUM!	PLA2G2A
Phase II - Conjugation of compounds	0	0.00901	#NUM!	NNMT
Eukaryotic Translation Elongation	0	0.00606	#NUM!	RPS4Y2
Telomere Maintenance	0	0.00806	#NUM!	TERT
Integration of energy metabolism	0	0.00926	#NUM!	GLP1R
SRP-dependent cotranslational protein targeting to membrane	0	0.00541	#NUM!	RPS4Y2
Immunoregulatory interactions between a Lymphoid and a non-Lymphoid cell	0	0.00659	2	CD1A,TREM1,TREML2,ULBP3
TCF dependent signaling in response to WNT	0	0.00847	#NUM!	SRY,TERT
TCR signaling	0	0.00787	#NUM!	TRAT1
Generic Transcription Pathway	0	0.00466	#NUM!	ZNF492/ZNF98,ZNF676
Gene Silencing by RNA	0	0.00719	#NUM!	mir-23 (includes others)
Integrin cell surface interactions	0	0.0118	#NUM!	IBSP
Selenoamino acid metabolism	0	0.0106	#NUM!	NNMT,RPS4Y2
DNA Damage/Telomere Stress Induced Senescence	0	0.0128	#NUM!	HMGA2
EPH-Ephrin signaling	0	0.0108	#NUM!	MMP9
Class B/2 (Secretin family receptors)	0	0.0105	#NUM!	GLP1R
Signaling by ROBO receptors	0	0.0069	#NUM!	HOXA2,RPS4Y2
ABC-family proteins mediated transport	0	0.00847	#NUM!	ABCC3
Beta-catenin independent WNT signaling	0	0.00485	#NUM!	PRKG2
Platelet homeostasis	0	0.0116	#NUM!	PRKG2
Interleukin-1 family signaling	0	0.00769	#NUM!	IL36B
RAF/MAP kinase cascade	0	0.0114	#NUM!	AREG,CSF2,IL2RA
Major pathway of rRNA processing in the nucleolus and cytosol	0	0.00391	#NUM!	RPS4Y2
Glucose metabolism	0	0.0116	#NUM!	G6PC2
Eukaryotic Translation Initiation	0	0.00495	#NUM!	RPS4Y2
Eukaryotic Translation Termination	0	0.00606	#NUM!	RPS4Y2
Interferon gamma signaling	0	0.0102	#NUM!	IFNG
Cargo recognition for clathrin-mediated endocytosis	0	0.00952	#NUM!	AREG
Clathrin-mediated endocytosis	0	0.00775	#NUM!	AREG
Transcriptional regulation by RUNX1	0	0.00526	#NUM!	CSF2
RUNX1 regulates megakaryocyte differentiation and platelet function	0	0.0105	#NUM!	mir-27 (includes others)
RHO GTPase cycle	0	0.00444	#NUM!	DSG2,POTEE
Nonsense-Mediated Decay (NMD)	0	0.00746	#NUM!	RPS4Y2
Response of EIF2AK4 (GCN2) to amino acid deficiency	0	0.00746	#NUM!	RPS4Y2
Expression and translocation of olfactory receptors	0	0.00739	#NUM!	OR14I1,OR4N2,OR51E1
Mitochondrial Dysfunction	0	0.0117	0	CACNG2,CACNG5,CAPN6,GPX8
Sleep NREM Signaling Pathway	0	0.0087	#NUM!	GABRR1
WNT/SHH Axonal Guidance Signaling Pathway	0	0.00658	#NUM!	TRPM8
Cohesin Chromatin Regulation Pathway	0	0.01	#NUM!	IFNG,PCDH11Y,PCDH20
Nuclear Cytoskeleton Signaling Pathway	0	0.0045	#NUM!	DES
Mitochondrial Division Signaling Pathway	0	0.012	#NUM!	CACNG2,CACNG5
Ribosomal Quality Control Signaling Pathway	0	0.00325	#NUM!	RPS4Y2
PKR-mediated signaling	0	0.0109	#NUM!	VTRNA2-1
Mitochondrial protein degradation	0	0.0102	#NUM!	HMGCS2
MITF-M-dependent gene expression	0	0.00909	#NUM!	TERT
Cyclophilin Signaling Pathway	0	0.00403	#NUM!	MMP9
TRIM21 Intracellular Antibody Signaling Pathway	0	0.00351	#NUM!	IFNG,MAP1LC3C
Epithelial Membrane Protein Signaling Pathway	0	0.0116	#NUM!	EMP3,IRX2
Proteasomal PSMD10 Signaling Pathway	0	0.00813	#NUM!	MMP9
Meiosis Initiation Signaling Pathway	0	0.0102	#NUM!	SYCE1
Stress Granule Signaling Pathway	0	0.00368	#NUM!	RPS4Y2
Chromatin modifying enzymes	0	0.00369	#NUM!	PAX3
Egg-Sperm Fusion Signaling Pathway	0	0.00917	#NUM!	SYT10
SLAMF Signaling Pathway	0	0.00512	2.236	FASLG,IFNG,MMP1,MMP13,SLAMF1
Role of BRCA1 in DNA Damage Response	0	0.0125	#NUM!	IFNG
Clathrin-mediated Endocytosis Signaling	0	0.00478	#NUM!	ORM1
Fcγ Receptor-mediated Phagocytosis in Macrophages and Monocytes	0	0.0108	#NUM!	CSF2
IL-8 Signaling	0	0.00962	#NUM!	IL9,MMP9
Role of NFAT in Regulation of the Immune Response	0	0.000954	#NUM!	GATA4
FcγRIIB Signaling in B Lymphocytes	0	0.00375	#NUM!	CACNG2,CACNG5
CCR5 Signaling in Macrophages	0	0.00598	#NUM!	CACNG2,CACNG5,FASLG
Cytotoxic T Lymphocyte-mediated Apoptosis of Target Cells	0	0.00233	#NUM!	FASLG
CTLA4 Signaling in Cytotoxic T Lymphocytes	0	0.00163	#NUM!	IDO1
T Helper Cell Differentiation	0	0.00632	#NUM!	ICOS,IFNG,IL2RA
CCR3 Signaling in Eosinophils	0	0.00725	#NUM!	PLA2G2A
IL-15 Signaling	0	0.0019	#NUM!	CSF2
Dendritic Cell Maturation	0	0.00493	#NUM!	CD1A,CSF2,IL36B
Endothelin-1 Signaling	0	0.00515	#NUM!	PLA2G2A
Relaxin Signaling	0	0.00641	#NUM!	MMP9
Thrombin Signaling	0	0.00889	#NUM!	GATA4,GATA5
ICOS-ICOSL Signaling in T Helper Cells	0	0.00585	#NUM!	ICOS,IL2RA,TRAT1
Lipid Antigen Presentation by CD1	0	0.00241	#NUM!	CD1A
HGF Signaling	0	0.00763	#NUM!	ELF5
GNRH Signaling	0	0.0104	#NUM!	CACNG2,CACNG5
Cholecystokinin/Gastrin-mediated Signaling	0	0.00855	#NUM!	IL36B
Human Embryonic Stem Cell Pluripotency	0	0.01	#NUM!	FOXD3,TERT
Melanocyte Development and Pigmentation Signaling	0	0.0101	#NUM!	PAX3
Aldosterone Signaling in Epithelial Cells	0	0.0117	#NUM!	SCNN1B,SCNN1G
Type I Diabetes Mellitus Signaling	0	0.0039	#NUM!	FASLG,IFNG
Allograft Rejection Signaling	0	0.00404	#NUM!	FASLG,IFNG
Autoimmune Thyroid Disease Signaling	0	0.00215	#NUM!	FASLG
Graft-versus-Host Disease Signaling	0	0.00667	#NUM!	FASLG,IFNG,IL36B
Type II Diabetes Mellitus Signaling	0	0.0132	#NUM!	CACNG2,CACNG5
Chronic Myeloid Leukemia Signaling	0	0.00712	#NUM!	mir-138 (includes others),MMP9
mTOR Signaling	0	0.00417	#NUM!	RPS4Y2
Pancreatic Adenocarcinoma Signaling	0	0.008	#NUM!	MMP9
Communication between Innate and Adaptive Immune Cells	0	0.00425	#NUM!	CSF2,CXCL10,IFNG,IL36B
Systemic Lupus Erythematosus Signaling	0	0.000935	#NUM!	IL36B
ILK Signaling	0	0.00508	#NUM!	MMP9
EIF2 Signaling	0	0.00347	#NUM!	RPS4Y2
AMPK Signaling	0	0.0041	#NUM!	CHRNA9
Phospholipase C Signaling	0	0.000887	#NUM!	PLA2G2A
Ovarian Cancer Signaling	0	0.0126	#NUM!	MMP7,MMP9
HER-2 Signaling in Breast Cancer	0	0.00885	#NUM!	AREG,ELF5
Altered T Cell and B Cell Signaling in Rheumatoid Arthritis	0	0.0053	#NUM!	CSF2,FASLG,IFNG,IL36B,SLAMF1
Role of Macrophages, Fibroblasts and Endothelial Cells in Rheumatoid Arthritis	0	0.0118	#NUM!	CSF2,IL36B,MMP1,MMP13
Regulation of eIF4 and p70S6K Signaling	0	0.00459	#NUM!	RPS4Y2
Estrogen-Dependent Breast Cancer Signaling	0	0.0122	#NUM!	TERT
Role of WNT/GSK-3β Signaling in the Pathogenesis of Influenza	0	0.0128	#NUM!	IFNG
NUR77 Signaling in T Lymphocytes	0	0.00192	#NUM!	FASLG
PKCθ Signaling in T Lymphocytes	0	0.00357	#NUM!	CACNG2,CACNG5
Signaling by Rho Family GTPases	0	0.00375	#NUM!	DES
Sertoli Cell-Sertoli Cell Junction Signaling	0	0.00405	#NUM!	TIMP1
Gap Junction Signaling	0	0.0119	#NUM!	HTR2C,P2RY10,PLA2G2A,PRKG2
Mouse Embryonic Stem Cell Pluripotency	0	0.00971	#NUM!	FOXD3
Hematopoiesis from Pluripotent Stem Cells	0	0.00444	#NUM!	CSF2,IL9
eNOS Signaling	0	0.0124	#NUM!	AQP5,CHRNA9
VEGF Family Ligand-Receptor Interactions	0	0.0116	#NUM!	PLA2G2A
Ephrin A Signaling	0	0.00709	#NUM!	PRKG2
ERBB Signaling	0	0.0108	#NUM!	AREG
Netrin Signaling	0	0.0114	#NUM!	CACNG2,CACNG5
D-myo-inositol-5-phosphate Metabolism	0	0.00976	#NUM!	CA3,G6PC2
D-myo-inositol (1,4,5,6)-Tetrakisphosphate Biosynthesis	0	0.0105	#NUM!	CA3,G6PC2
Superpathway of Inositol Phosphate Compounds	0	0.00833	#NUM!	CA3,G6PC2
D-myo-inositol (3,4,5,6)-tetrakisphosphate Biosynthesis	0	0.0105	#NUM!	CA3,G6PC2
3-phosphoinositide Degradation	0	0.00995	#NUM!	CA3,G6PC2
3-phosphoinositide Biosynthesis	0	0.00935	#NUM!	CA3,G6PC2
Gαq Signaling	0	0.00592	#NUM!	HTR2C
PEDF Signaling	0	0.0119	#NUM!	FASLG
Regulation of Cellular Mechanics by Calpain Protease	0	0.0112	#NUM!	CAPN6
Regulation of the Epithelial-Mesenchymal Transition Pathway	0	0.0103	#NUM!	HMGA2,MMP9
Sperm Motility	0	0.00778	#NUM!	PLA2G2A,PRKG2
TEC Kinase Signaling	0	0.00173	#NUM!	FASLG
Toll-like Receptor Signaling	0	0.013	#NUM!	IL36B
ERK/MAPK Signaling	0	0.00909	#NUM!	ELF5,PLA2G2A
PTEN Signaling	0	0.00662	#NUM!	FASLG
Cardiac β-adrenergic Signaling	0	0.0118	#NUM!	CACNG2,CACNG5
Protein Ubiquitination Pathway	0	0.0036	#NUM!	IFNG
Xenobiotic Metabolism Signaling	0	0.00906	#NUM!	ABCC3,CHST4,NDST4
IL-4 Signaling	0	0.00174	#NUM!	MMP12
WNT/β-catenin Signaling	0	0.00578	#NUM!	MMP7
Chemokine Signaling	0	0.012	#NUM!	CCL7
Integrin to Cytoskeleton Signaling Pathway	0	0.00472	#NUM!	CAPN6
Death Receptor Signaling	0	0.0103	#NUM!	FASLG
PPAR Signaling	0	0.00926	#NUM!	IL36B
IGF-1 Signaling	0	0.00952	#NUM!	IGFBP2
NF-κB Signaling	0	0.00175	#NUM!	IL36B
T Cell Receptor Signaling	0	0.00482	#NUM!	CSF2,ICOS,IFNG
IL-6 Signaling	0	0.00775	#NUM!	IL36B
Phagosome Maturation	0	0.00571	#NUM!	ATP6V0D2
Autophagy	0	0.00457	#NUM!	MAP1LC3C
Sumoylation Pathway	0	0.0099	#NUM!	FASLG
IL-7 Signaling Pathway	0	0.0127	#NUM!	IFNG
Sirtuin Signaling Pathway	0	0.00676	#NUM!	HMGCS2,MAP1LC3C
Opioid Signaling Pathway	0	0.00707	#NUM!	CACNG2,CACNG5
Th17 Activation Pathway	0	0.00815	1	CCL20,CSF2,DEFB119,IFNG
Apelin Adipocyte Signaling Pathway	0	0.0105	#NUM!	GPX8
T Cell Exhaustion Signaling Pathway	0	0.00176	#NUM!	IFNG
Synaptogenesis Signaling Pathway	0	0.00315	#NUM!	SYT10
Systemic Lupus Erythematosus in T Cell Signaling Pathway	0	0.00464	#NUM!	CD70,FASLG,ICOS
Systemic Lupus Erythematosus in B Cell Signaling Pathway	0	0.00687	2.236	CD70,CSF2,FASLG,IFNG,IL36B
Inhibition of ARE-Mediated mRNA Degradation Pathway	0	0.0123	#NUM!	CD70,FASLG
Xenobiotic Metabolism CAR Signaling Pathway	0	0.0129	#NUM!	ABCC3,CHST4,NDST4
Semaphorin Neuronal Repulsive Signaling Pathway	0	0.00671	#NUM!	PRKG2
Coronavirus Pathogenesis Pathway	0	0.0127	#NUM!	FASLG,IFNG,RPS4Y2
Coronavirus Replication Pathway	0	0.00521	#NUM!	RPS4Y2
Eicosanoid Signaling	0	0.00356	#NUM!	PLA2G2A
